# Comprehensive Evaluation of Associations between Lifestyle Factors and Multiple Epigenetic Aging Indicators in the Japanese Population: A cross-sectional study

**DOI:** 10.64898/2026.02.07.26345813

**Authors:** Tatsuma Shoji, Genki Yoshikawa, Sawako Hibino, Hidekazu Yamada, Ryo Nakaki

## Abstract

**Background:** Epigenetic clocks based on DNA methylation (DNAm) provide quantitative indicators of biological aging. However, the extent to which diverse lifestyle factors influence DNAm-based aging measures remains unclear, especially in Japanese populations. We aimed to evaluate the associations between 52 lifestyle-related factors and multiple epigenetic aging indicators, including six DNAm ages (Horvath, Hannum, PhenoAge, GrimAge, GrimAge v2, and PCPhenoAge specific to Japanese Population), the Dunedin PACE, and six corresponding age acceleration indices. We recruited 287 Japanese adults between January and December 2024 and evaluated the association of these aging indices with their responses on lifestyle questionnaires using multivariable linear regression models. We entered items either individually or simultaneously while adjusting for major confounding factors.

**Results:** DNAm ages showed strong intercorrelations, whereas age acceleration indices demonstrated weaker correlations. Several lifestyle factors such as late-night eating, processed food intake, smoking-related behaviors, high-intensity interval training, and thermal relaxation habits exhibited strong and clock-specific associations with aging indices. In simultaneous models incorporating all 52 factors, only a limited subset, with factors such as smoking exposure, high-intensity exercise, and sauna or stone spa use, were associated with aging indices. Each DNAm aging indicator demonstrated a distinct pattern of association with lifestyle exposure, indicating that epigenetic aging indices capture different physiological processes.

**Conclusions:** These findings may improve our understanding of lifestyle–epigenetic interactions and provide evidence supporting the use of DNAm-based biological age as a tool for personalized healthcare in Japan.
