## Additional file 1 for "Comprehensive Evaluation of Associations between Lifestyle Factors and Multiple Epigenetic Aging Indicators in the Japanese Population: A cross-sectional study"

### Sheet: Additional file 1
Main Category	Subcategory	Question Text	Unit	Format	Option 1	Option 2	Option 3	Option 4	Option 5	Option 6	Option 7	Option 8
Basic Information	Height	Height	[cm]	Open-ended
	Weight	Weight	[kg]	Open-ended
	Region of Birth	Region of Birth	-	Open-ended
	Current Region of Residence	Current Region of Residence	-	Open-ended
	Household Composition	Please select the option that best describes the people you currently live with.	-	Multiple-choice	Living alone (single-person household)	Living with spouse/partner (two-person household)	Living with spouse/partner and children (nuclear family)	Living with parents/grandparents/relatives (three-generation or extended family household)	Other (room sharing shared house)	Other (room sharing
	Household Income	Please select the option that best describes the household income.	-	Multiple-choice	Less than 4 million JPY	4 million–8 million JPY	8 million–12 million JPY	12 million–20 million JPY	20 million JPY or more
	Highest Level of Education	Please select the option that best describes your highest level of education.	-	Multiple-choice	Junior high school or below	High school / Technical high school graduate	Junior college / Vocational school graduate	University graduate (Bachelor’s)	Graduate school (Master’s)	Graduate school (Doctoral)
	Ancestry	Please indicate your ancestry.	-	Multiple-choice	Pure Japanese (100% Japanese ancestry)	Quarter Japanese (75–99% Japanese ancestry)	Half Japanese (50–74% Japanese ancestry)	Japanese ancestry 0–49%	Prefer not to answer	Other
Medical History and Medication	Medical History / Symptom History	Please provide information about any illnesses that have fully resolved, conditions you are currently undergoing treatment or monitoring for, and any medications you are currently taking.	-	Open-ended
	Name of Illness / Symptom		-	Open-ended
	Age at Onset	At what age did you develop this condition?	-	Open-ended
	Condition Status	Has the condition fully resolved?	-	Multiple-choice	Under treatment	Under observation	Not recovered and not visiting hospital	Recovered
	Current Medication Use	Are you currently taking any medication?	-	Multiple-choice	Yes	No
	Medications	Please list any medications you are currently taking. If you take more than one, separate them with commas (,).	-	Open-ended
Dietary Habits	Breakfast Habit	How many days per week do you eat breakfast?	-	Multiple-choice	Not eating	1–2 days per week	3–4 days per week	5–6 days per week	Every day
	Lunch Habit	How many days per week do you eat lunch?	-	Multiple-choice	Not eating	1–2 days per week	3–4 days per week	5–6 days per week	Every day
	Dinner Habit	How many days per week do you eat dinner?	-	Multiple-choice	Not eating	1–2 days per week	3–4 days per week	5–6 days per week	Every day
	Snacking Habit	How many days per week do you consume snacks between meals?	-	Multiple-choice	Not eating	1–2 days per week	3–4 days per week	5–6 days per week	Every day
	Late-night Eating Habit	How many days per week do you eat late-night meals? (Meals consumed within three hours before bedtime)	-	Multiple-choice	Not eating	1–2 days per week	3–4 days per week	5–6 days per week	Every day
	Meal with the Highest Calorie Intake	Which meal of the day contributes the most to your total calorie intake?	-	Multiple-choice	Breakfast	Lunch	Dinner	Snacks	Late-night meal
	Calorie Intake Management	Do you usually track your calorie intake or manage your food consumption?	-	Multiple-choice	Managing calories for every meal	Managing total daily calories roughly	None
	Calorie Restriction Method	How do you practice calorie restriction?	-	Multiple-choice	Not practicing	TMAD (two meals per day)	OMAD (one meal per day)	8:16 diet	5:2 diet	Other
	Frequency of Calorie Restriction	How often do you practice calorie restriction?	-	Multiple-choice	About 1–2 times per month	About 3–4 times per month	About 5–6 times per month	7 times per month or more
	Carbohydrate Restriction	Please select the option that best describes your current approach to carbohydrate restriction.	-	Multiple-choice	Not practicing	Partially restricting	Actively restricting	Fully restricting
	Proportion of Plant-based Food Intake	What percentage of your daily diet consists of plant-based foods? Please choose the option that applies most closely. *Plant-based foods include grains (including rice and bread), fruits, vegetables, seaweed, mushrooms, nuts, seeds, and legumes, as well as foods made from these ingredients. They do not include meat, fish, eggs, dairy products, or foods made from those ingredients.*	[%]	Open-ended
	Proportion of Fish Intake among Meat and Fish	Approximately what percentage of your total meat and fish intake comes from fish? Please choose the option that most closely applies.	[%]	Open-ended
	Daily Vegetable Intake	How much vegetables and mushrooms do you eat in a day? *Approximate serving size: about one 200 ml measuring cup.*	-	Multiple-choice	Not eating	Hardly eat	About one cup	About two cups	About three cups	Four cups or more
	Daily Fruit Intake	How much fruit do you eat in a day? *Approximate serving size: one medium-sized citrus fruit or apple, or about half a measuring cup of berries such as strawberries or blueberries.*	-	Multiple-choice	Not eating	Hardly eat	About one cup	About two cups	About three cups	Four cups or more
	Weekly Nut Intake	How much nuts do you eat in a week? *Approximate serving size: one handful of nuts or two tablespoons of almond butter.*	-	Multiple-choice	Not eating	Hardly eat	About one cup	About two cups	About three cups	Four cups or more
	Weekly Yogurt/Kefir Consumption	How many days per week do you eat yogurt or kefir?	-	Multiple-choice	Not eating	Hardly eat	About 1–2 days	About 3–4 days	About 5–6 days	Every day
	Weekly Ultra-processed Food Intake	How many days per week do you eat ultra-processed foods? Examples include fast food, snack foods, instant foods, ready-made meals, and frozen foods.	-	Multiple-choice	Not eating	Hardly eat	About 1–2 days	About 3–4 days	About 5–6 days	Every day
	Weekly Omega-3 Food Intake	How many days per week do you eat foods rich in omega-3 fatty acids? Examples include fish, chia seeds, flaxseed, walnuts, avocado, seaweed, and edamame.	-	Multiple-choice	Not eating	Hardly eat	About 1–2 days	About 3–4 days	About 5–6 days	Every day
	Weekly Chicken Intake	How many days per week do you eat chicken?	-	Multiple-choice	Not eating	Hardly eat	About 1–2 days	About 3–4 days	About 5–6 days	Every day
	Weekly Red Meat Intake	How many days per week do you eat red meat? Examples include beef, veal, pork, and lamb.	-	Multiple-choice	Not eating	Hardly eat	About 1–2 days	About 3–4 days	About 5–6 days	Every day
	Weekly Refined Grain Intake	How many days per week do you eat refined grain products? Examples include white rice and regular white bread.	-	Multiple-choice	Not eating	Hardly eat	About 1–2 days	About 3–4 days	About 5–6 days	Every day
	Weekly Whole Grain Intake	How many days per week do you eat whole grain foods? Examples include brown rice, whole wheat bread, whole wheat pasta, and quinoa.	-	Multiple-choice	Not eating	Hardly eat	About 1–2 days	About 3–4 days	About 5–6 days	Every day
	Daily Lactic Acid Beverage Intake	How much lactic acid bacteria beverage do you usually drink? Please choose the option that most closely applies. Standard serving size: 200 ml.	-	Multiple-choice	Not drinking	Hardly drink	About one cup	About two cups	About three cups	Four cups or more	About 2–4 cups per week
	Daily Coffee Intake	How much coffee do you usually drink? Please choose the option that most closely applies. Standard serving size: 200 ml for drip or instant coffee, or 1 shot of espresso. Please include decaffeinated coffee as well.	-	Multiple-choice	Not drinking	Hardly drink	About one cup	About two cups	About three cups	Four cups or more	About 2–4 cups per week
	Daily Tea Intake	How much tea do you usually drink? Please choose the option that most closely applies. Standard serving size: 200 ml. Please include decaffeinated tea (but not caffeine-free herbal teas).	-	Multiple-choice	Not drinking	Hardly drink	About one cup	About two cups	About three cups	Four cups or more	About 2–4 cups per week
	Daily Soft Drink Intake	How much soft drinks or sweetened beverages do you usually drink? Please choose the option that most closely applies. Examples include cola, sweetened fruit drinks, sports drinks. Standard serving size: 200 ml.	-	Multiple-choice	Not drinking	Hardly drink	About one cup	About two cups	About three cups	Four cups or more	About 2–4 cups per week
	Daily Water Intake	How much water do you usually drink? Please choose the option that most closely applies. Standard serving size: 200 ml.	-	Multiple-choice	Not drinking	Hardly drink	About one cup	About two cups	About three cups	Four cups or more	About 2–4 cups per week
	Artificial Sweetener Use in Foods/Drinks	Do you often add artificial sweeteners to your beverages?	-	Multiple-choice	Yes	No
	Weekly Alcohol Consumption Days	How many days per week do you drink alcohol?	-	Multiple-choice	Not drinking	About 1–2 days	About 3–4 days	About 5–6 days	Every day
	Types of Alcohol Usually Consumed	What types of alcoholic beverages do you usually consume?	-	Open-ended
	Daily Alcohol Intake	On the days you drink alcohol, how much do you drink?	-	Multiple-choice	Less than one drink	About 1–2 drinks	About 3–4 drinks	About 5–6 drinks	Seven drinks or more
	Supplement Use	Do you regularly take dietary supplements?	-	Multiple-choice	Yes	No
	Types of Supplements Consumed	What types of supplements do you usually take?	-	Open-ended
	Other Supplements	If you selected “Other,” please list the supplements you usually take. Separate multiple items with commas.	-	Open-ended
Sleep Habits	Feeling Rested from Sleep	Do you feel that your regular sleep provides adequate rest?	-	Multiple-choice	Yes	No
	Average Bedtime over the Past Year	What is your average bedtime over the past year?	-	Multiple-choice	8 PM or earlier	Between 8–10 PM	Between 10 PM–12 AM	Between 12–2 AM	After 2 AM
	Average Sleep Duration	What is your average sleep duration over the past year?	-	Multiple-choice	Less than 5 hours	5–6 hours	6–7 hours	7–8 hours	More than 8 hours
	Difference Between Weekday and Weekend Sleep Duration	How much difference is there between your usual sleep duration and your sleep duration on days off?	-	Multiple-choice	Less than 1 hour	1–2 hours	2–3 hours	3–4 hours	More than 4 hours
	Sleep Quality Over the Past Month	How would you rate your sleep quality over the past month?	-	Multiple-choice	Lowest	Low	High	Highest
	Relaxation Time 30 Minutes Before Bed	Do you take at least 30 minutes to relax before going to bed?	-	Multiple-choice	Yes	No
	Avoiding Caffeine Within 6 Hours Before Bed	Do you avoid caffeine for at least 6 hours before bedtime?	-	Multiple-choice	Yes	No
Physical Activity Habits	Average Daily Step Count	What is your average daily step count or walking time?	-	Multiple-choice	Less than 1500 steps or less than 15 minutes	1500–5999 steps or about 15–60 minutes	6000–9999 steps or about 60–100 minutes	10000–18000 steps or about 100–180 minutes	More than 18000 steps or more than 180 minutes
	Outdoor Walking Pace	How would you describe your usual outdoor walking pace?	-	Multiple-choice	Slow and easy less than 3 km per hour	Normal average about 3–4 km per hour	Fast about 4–5 km per hour	Very fast more than 5 km per hour
	Weekly Flexibility Exercise Duration	How much time per week do you spend doing activities that improve flexibility, such as stretching or yoga?	-	Multiple-choice	Not doing	1–19 minutes	20–59 minutes	60–179 minutes	More than 180 minutes
	Weekly Low-intensity Resistance Training Duration	How much low-intensity resistance training do you do per week? Examples include Pilates, bodyweight training such as squats, or weight training using light dumbbells.	-	Multiple-choice	Not doing	1–19 minutes	20–59 minutes	60–179 minutes	More than 180 minutes
	Weekly Moderate-intensity Resistance Training Duration	How much moderate-or-higher intensity resistance training do you do per week? Examples include weight training using heavy equipment or machines.	-	Multiple-choice	Not doing	1–19 minutes	20–59 minutes	60–179 minutes	More than 180 minutes
	Weekly Low-intensity Aerobic Exercise Duration	How much low-intensity aerobic exercise do you do per week? Examples include light walking, jogging, cycling, or swimming at a pace where you do not get out of breath.	-	Multiple-choice	Not doing	1–19 minutes	20–59 minutes	60–179 minutes	More than 180 minutes
	Weekly Moderate-intensity Aerobic Exercise Duration	How much moderate-or-higher intensity aerobic exercise do you do per week? Examples include running, cycling, dancing, swimming, tennis, or circuit training at a pace where you sweat and your heart rate increases.	-	Multiple-choice	Not doing	1–19 minutes	20–59 minutes	60–179 minutes	More than 180 minutes
	Weekly High-intensity Interval Training Duration	How much high-intensity interval training (HIIT) or similar exercise do you do per week? Examples include HIIT that alternates intense anaerobic activity with rest.	-	Multiple-choice	Not doing	1–19 minutes	20–59 minutes	60–179 minutes	More than 180 minutes
	Weekly Physical Labor Duration	How much time per week do you spend doing physical labor (e.g., unloading cargo, farm work)?	-	Multiple-choice	Not doing	1–19 minutes	20–59 minutes	60–179 minutes	More than 180 minutes
	Daily Sitting Time	How many hours per day do you spend sitting?	-	Multiple-choice	Less than 4 hours	4–8 hours	8–12 hours	More than 12 hours
	Weekly Sauna Duration	How much time per week do you spend in a sauna?	-	Multiple-choice	Not doing	0–19 minutes	20–39 minutes	40–59 minutes	60–79 minutes	More than 80 minutes
	Weekly Stone Sauna (Ganbanyoku) Duration	How much time per week do you spend in a stone sauna (ganbanyoku)?	-	Multiple-choice	Not doing	0–19 minutes	20–39 minutes	40–59 minutes	60–79 minutes	More than 80 minutes
	Regular Exercise or Physical Activities	Please list any sports or physical activities you regularly engage in.	-	Open-ended
Smoking Habits	Cigarette Smoking (Traditional)	Please describe your current smoking habits regarding traditional cigarettes.	-	Multiple-choice	Not smoking	Occasionally smoke	Smoke frequently	Do not smoke but frequently exposed to secondhand smoke
	E-cigarette Smoking	Please describe your current smoking habits regarding electronic cigarettes.	-	Multiple-choice	Not smoking	Occasionally smoke	Smoke frequently	Do not smoke but frequently exposed to secondhand smoke
	Past Smoking Habit	Have you smoked in the past?	-	Multiple-choice	Yes	No
	Past Exposure to Frequent Secondhand Smoke	Have you experienced frequent passive smoking in the past?	-	Multiple-choice	Yes	No
	Total Duration of Cigarette Smoking	Total duration of traditional cigarette smoking.	[year]	Open-ended
	Total Duration of E-cigarette Smoking	Total duration of electronic cigarette smoking.	[year]	Open-ended
	Total Duration of Frequent Secondhand Smoke Exposure	Total duration of passive smoking exposure.	[year]	Open-ended
Other (1)	Clarity of Life Goals	How clearly defined are your life goals or the things you want to accomplish in your lifetime?	-	Multiple-choice	Very clear	Somewhat clear	Neutral	Somewhat unclear	Not clear at all
	Satisfaction with Social Connections	How satisfied are you with your current level of social connection? Examples include relationships at work, hobby communities, family, and friends. Examples of low satisfaction include feeling lonely or struggling with relationships.	-	Multiple-choice	Very satisfied	Satisfied	Neutral	Dissatisfied	Very dissatisfied
	Close Friends Outside Family	How many close friends, other than family members, do you have who actively support you?	-	Multiple-choice	None	1–2 people	3–4 people	5–6 people	7 or more
	Optimistic or Pessimistic	Would you describe yourself as optimistic or pessimistic?	-	Multiple-choice	Optimistic	Somewhat optimistic	Somewhat pessimistic	Pessimistic
	Time Spent in Nature	Looking back over the past year, how often did you spend time in nature?	-	Multiple-choice	About once per year	Every few months	About once per month	About once per week	Every day
	Home Gardening	Please select all activities you regularly do at home from the list below.	-	Multiple-choice	None	Growing indoor plants	Doing gardening	Doing home vegetable gardening or farm work	Decorating with artificial plants
	Daily Exposure to Direct Sunlight	How much time per day do you spend exposing your skin to direct sunlight without sunscreen?	-	Multiple-choice	None or almost none	Less than 30 minutes	About 30 minutes to 1 hour	About 1–2 hours	More than 2 hours
	Perceived Air Cleanliness in Living Environment	How clean do you feel the air is in your regular living environment (home or workplace)?	-	Multiple-choice	Very clean	Somewhat clean	Neutral	Somewhat not clean	Not clean at all
	Frequency of Meditation or Mindfulness Practice	How often do you practice meditation or mindfulness?	-	Multiple-choice	Not practicing	Every few months	About once per month	About once per week	Every day
	Duration per Meditation/Mindfulness Session	How long is a typical meditation or mindfulness session for you?	-	Multiple-choice	5–20 minutes	20–40 minutes	40–60 minutes	60–80 minutes	More than 80 minutes
	Ability to Cope with Stress	Do you feel that you are able to cope with stress in daily life?	-	Multiple-choice	Coping well	Somewhat coping well	Somewhat not coping well	Not coping at all	Not experiencing stress
Other (2)	Household Structure	Which of the following best describes your current household structure?	-	Multiple-choice	Single-person household	Nuclear family household	Couple-only household	Single-parent household	Adult child and parent household	Extended family household	Other (shared housing etc)
	Pet Ownership	Do you have any pets?	-	Multiple-choice	No pets	Have a dog	Have a cat	Have both dog and cat	Have other animals
	Household Income	What is your current annual household income? (This question is included because previous studies suggest a correlation between income level and biological aging.)	-	Multiple-choice	Less than 5 million yen	5–7.5 million yen	7.5–10 million yen	10–15 million yen	15–20 million yen	20–30 million yen	More than 30 million yen	Prefer not to answer
	Highest Educational Attainment	What is your highest level of education? (This question is included because previous studies suggest a correlation between educational attainment and biological aging.)	-	Multiple-choice	Junior high school graduate	High school graduate	Vocational school graduate	University graduate	Master’s degree	Doctoral degree	Other
	Frequency of Dental Checkups	How often do you receive dental checkups? (This question is included because oral health has been associated with biological aging in past research.)	-	Multiple-choice	Less than once per year	About once per year	About once every six months	About once every three months	About once per month
Physical and Mental Condition	Eye Strain	Please choose the option that most closely describes your current eye strain status.	-	Multiple-choice	No symptoms	Mild symptoms	Moderate symptoms	Severe symptoms
	Shoulder Stiffness	Please choose the option that most closely describes your current shoulder stiffness status.	-	Multiple-choice	No symptoms	Mild symptoms	Moderate symptoms	Severe symptoms
	Decline in Physical Strength	Please choose the option that most closely describes your current decline in physical strength status.	-	Multiple-choice	No symptoms	Mild symptoms	Moderate symptoms	Severe symptoms
	Palpitations / Shortness of Breath	Please choose the option that most closely describes your current palpitations or shortness of breath status.	-	Multiple-choice	No symptoms	Mild symptoms	Moderate symptoms	Severe symptoms
	Worsening Metabolism	Please choose the option that most closely describes your current worsening metabolism status.	-	Multiple-choice	No symptoms	Mild symptoms	Moderate symptoms	Severe symptoms
	Fatigue / Tiredness / Sleepiness	Please choose the option that most closely describes your current fatigue, tiredness or sleepiness status.	-	Multiple-choice	No symptoms	Mild symptoms	Moderate symptoms	Severe symptoms
	Dry Mouth	Please choose the option that most closely describes your current dry mouse status.	-	Multiple-choice	No symptoms	Mild symptoms	Moderate symptoms	Severe symptoms
	Skin Problems	Please choose the option that most closely describes your current skin problems status.	-	Multiple-choice	No symptoms	Mild symptoms	Moderate symptoms	Severe symptoms
	Digestive Problems	Please choose the option that most closely describes your current digestive problems status.	-	Multiple-choice	No symptoms	Mild symptoms	Moderate symptoms	Severe symptoms
	Susceptibility to Illness	Please choose the option that most closely describes your current susceptibility to Illness status.	-	Multiple-choice	No symptoms	Mild symptoms	Moderate symptoms	Severe symptoms
	Hair-related Concerns	Please choose the option that most closely describes your current hair-related concerns.	-	Multiple-choice	No symptoms	Mild symptoms	Moderate symptoms	Severe symptoms
	Headache / Dizziness / Tinnitus	Please choose the option that most closely describes your current headache, dizziness or tinnitus status.	-	Multiple-choice	No symptoms	Mild symptoms	Moderate symptoms	Severe symptoms
	Lower Back Pain / Joint Pain	Please choose the option that most closely describes your current lower back pain or joint pain status.	-	Multiple-choice	No symptoms	Mild symptoms	Moderate symptoms	Severe symptoms
	Restlessness	Please choose the option that most closely describes your current restlessness status.	-	Multiple-choice	No symptoms	Mild symptoms	Moderate symptoms	Severe symptoms
	Depressive Mood	Please choose the option that most closely describes your current depression status.	-	Multiple-choice	No symptoms	Mild symptoms	Moderate symptoms	Severe symptoms
	Decline in Concentration / Decision-making Ability	Please choose the option that most closely describes your current concentration or decision-making ability status.	-	Multiple-choice	No symptoms	Mild symptoms	Moderate symptoms	Severe symptoms
