## Additional file 4 for "Comprehensive Evaluation of Associations between Lifestyle Factors and Multiple Epigenetic Aging Indicators in the Japanese Population: A cross-sectional study"

### Sheet: Additional file 4
	Regression Coefficients							P value							Confidence Interval (Low)							Confidence Interval (High)
	Horvath	Hannum	PhenoAge	GrimAge	GrimAgev2	J-PCPhenoAge	DunedinPACE	Horvath	Hannum	PhenoAge	GrimAge	GrimAgev2	J-PCPhenoAge	DunedinPACE	Horvath	Hannum	PhenoAge	GrimAge	GrimAgev2	J-PCPhenoAge	DunedinPACE	Horvath	Hannum	PhenoAge	GrimAge	GrimAgev2	J-PCPhenoAge	DunedinPACE
term
Breakfast_Habit	-0.0500221	-0.00700429	-0.0360044	-0.162158	-0.155192	0.0157221	-0.169886	0.477682	0.907652	0.707051	0.0150357	0.0455102	0.820687	0.382955	-0.188874	-0.126111	-0.224954	-0.292417	-0.307244	-0.121093	-0.553546	0.0888295	0.112102	0.152946	-0.0318995	-0.00313983	0.152537	0.213774
Lunch_Habit	0.0787087	-0.00622978	0.133097	0.230174	0.312521	0.0763509	0.747863	0.545293	0.955362	0.45203	0.0646889	0.0299185	0.553834	0.0353892	-0.177828	-0.225776	-0.215719	-0.0141992	0.0308148	-0.17793	0.0518369	0.335246	0.213317	0.481914	0.474547	0.594228	0.330632	1.44389
Dinner_Habit	0.554591	0.0359688	-0.0733946	0.223381	0.292894	-0.0721912	0.446127	0.0779082	0.893725	0.86326	0.466323	0.413569	0.816495	0.615436	-0.0627556	-0.495135	-0.913963	-0.381187	-0.413192	-0.685844	-1.30561	1.17194	0.567073	0.767174	0.827949	0.99898	0.541462	2.19787
Snack_Habit	0.0458422	0.046534	0.108969	-0.0577373	-0.0390902	0.0666795	-0.0294361	0.410192	0.33028	0.15022	0.279984	0.528697	0.225997	0.848547	-0.0638338	-0.0476039	-0.0399214	-0.162951	-0.161403	-0.041696	-0.333479	0.155518	0.140672	0.25786	0.0474765	0.0832225	0.175055	0.274607
Late_night_Snack_Habit	0.143579	0.0954921	0.204028	0.136992	0.144832	0.075499	0.232947	0.00517177	0.0307578	0.00339878	0.0053879	0.0112506	0.139786	0.103867	0.0436053	0.00897086	0.0686047	0.041137	0.0333277	-0.024995	-0.0483477	0.243553	0.182013	0.339451	0.232846	0.256336	0.175993	0.514242
Caloric_Intake_Management	0.0421204	-0.0224686	-0.00938864	-0.0651116	-0.0660366	0.0453907	0.0163117	0.422569	0.617466	0.895747	0.195539	0.257395	0.381086	0.911138	-0.0613717	-0.111173	-0.150737	-0.164063	-0.180806	-0.0567045	-0.272042	0.145612	0.0662363	0.13196	0.0338393	0.0487324	0.147486	0.304665
Caloric_Restriction_Frequency	0.0370991	0.0135391	0.0967482	0.107127	0.091684	0.0385349	0.169914	0.583944	0.815483	0.290125	0.0982827	0.222964	0.563759	0.36173	-0.0964637	-0.100894	-0.0833198	-0.0201104	-0.0563485	-0.0930667	-0.197055	0.170662	0.127972	0.276816	0.234364	0.239717	0.170136	0.536883
Carbohydrate_Restriction	-0.00243428	0.0428364	0.106061	0.0767885	0.128992	0.00276402	0.0943899	0.977141	0.497037	0.32797	0.303395	0.119814	0.968834	0.704777	-0.172757	-0.0824934	-0.109631	-0.0714745	-0.0345393	-0.13788	-0.406176	0.167889	0.168166	0.321753	0.225052	0.292524	0.143408	0.594956
Daily_Vegetable_Intake	-0.0659727	-0.08407	-0.201401	-0.298763	-0.342729	-0.152791	-0.374988	0.434944	0.243592	0.0786883	0.000170291	0.000193731	0.0649975	0.107052	-0.232484	-0.225966	-0.426182	-0.451837	-0.51993	-0.315197	-0.832004	0.100539	0.0578261	0.0233791	-0.145689	-0.165528	0.00961492	0.0820277
Daily_Fruit_Intake	0.0277889	-0.0521039	-0.170883	-0.107083	-0.127135	-0.0726425	-0.21159	0.589605	0.237727	0.0143066	0.0293573	0.0255627	0.152702	0.137784	-0.0737834	-0.138953	-0.307111	-0.203271	-0.238523	-0.172504	-0.491809	0.129361	0.0347448	-0.0346538	-0.0108945	-0.015748	0.0272185	0.0686277
Weekly_Nut_Intake	0.023424	-0.0494557	-0.0802166	-0.0684425	-0.102897	-0.0262802	-0.20238	0.677161	0.304906	0.294452	0.205135	0.0988632	0.636902	0.196312	-0.0875244	-0.144376	-0.230879	-0.174711	-0.225324	-0.136065	-0.510507	0.134372	0.0454645	0.0704457	0.0378259	0.0195295	0.083505	0.105748
Weekly_Yogurt_Kefir_Consumption	-0.116891	-0.0388526	-0.118218	-0.0349587	-0.00470121	-0.0168989	-0.0921074	0.0214143	0.376395	0.0890017	0.47791	0.934379	0.739183	0.517455	-0.216233	-0.125382	-0.254677	-0.132047	-0.117328	-0.117005	-0.372644	-0.0175487	0.0476768	0.0182421	0.0621296	0.107926	0.0832076	0.188429
Weekly_Ultra_processed_Food_Consumption	-0.0178728	-0.0429858	-0.0513643	0.0052357	0.0289939	0.0102314	0.0301666	0.729167	0.330491	0.464732	0.915861	0.613548	0.841135	0.833312	-0.119677	-0.129984	-0.189842	-0.0925177	-0.0842068	-0.0904534	-0.2526	0.0839315	0.0440118	0.0871135	0.102989	0.142194	0.110916	0.312933
Weekly_Omega_3_Fatty_Acid_Food_Intake	0.016202	-0.0359537	-0.05923	0.0423961	0.0533044	-0.0322258	0.0585232	0.790692	0.491894	0.477307	0.469649	0.432371	0.593185	0.731898	-0.1042	-0.139062	-0.22352	-0.073166	-0.08048	-0.151164	-0.278447	0.136604	0.0671546	0.10506	0.157958	0.187089	0.0867126	0.395494
Weekly_Poultry_Consumption	-0.026963	-0.0805747	-0.110854	0.0157469	0.017862	-0.0725869	0.474036	0.722277	0.212503	0.281743	0.828526	0.832172	0.331622	0.0237046	-0.176579	-0.207732	-0.313617	-0.127654	-0.148388	-0.219841	0.0641758	0.122653	0.0465823	0.0919103	0.159147	0.184112	0.0746672	0.883895
Weekly_Red_Meat_Consumption	-0.0712785	-0.0272287	0.00692688	-0.089346	-0.0840926	0.00169518	0.330374	0.411316	0.714779	0.95356	0.28387	0.384494	0.984293	0.168213	-0.242225	-0.174174	-0.227717	-0.253485	-0.274593	-0.168153	-0.141066	0.0996677	0.119716	0.241571	0.0747927	0.106408	0.171543	0.801815
Weekly_Refined_Grain_Intake	-0.0639091	-0.0653906	-0.051894	-0.0947613	-0.0510244	-0.0493184	0.175451	0.495675	0.412017	0.68487	0.28929	0.624707	0.594242	0.498501	-0.248799	-0.222449	-0.304092	-0.270826	-0.256688	-0.231862	-0.335498	0.120981	0.0916681	0.200304	0.081303	0.154639	0.133225	0.6864
Weekly_Whole_Grain_Intake	0.00167598	-0.00282073	0.0732223	-0.0591921	-0.0663877	-0.0174716	0.00320559	0.973684	0.948388	0.288718	0.224481	0.239472	0.727883	0.981904	-0.0985412	-0.0887791	-0.0626703	-0.155079	-0.177458	-0.116505	-0.275613	0.101893	0.0831377	0.209115	0.0366951	0.0446825	0.0815621	0.282024
Daily_Lactic_Acid_Beverage_Intake	-0.0741562	-0.0383337	0.0257201	0.0350448	0.0675471	0.050248	0.0665006	0.163036	0.40177	0.724539	0.493928	0.254345	0.340504	0.654273	-0.17868	-0.128413	-0.118239	-0.0659296	-0.0490929	-0.0535856	-0.226359	0.0303681	0.0517456	0.169679	0.136019	0.184187	0.154082	0.35936
Daily_Coffee_Intake	0.0696426	-0.0290524	0.0615418	0.047089	0.0651327	0.104559	0.0314672	0.317914	0.626828	0.517308	0.482035	0.402028	0.128584	0.870479	-0.0676746	-0.146876	-0.125826	-0.0849246	-0.0880034	-0.0306373	-0.349219	0.20696	0.0887716	0.248909	0.179103	0.218269	0.239755	0.412153
Daily_Tea_Intake	-0.00941029	0.0420943	0.0843009	-0.036778	-0.0170739	0.0962037	0.0498739	0.870307	0.393289	0.283089	0.506685	0.790319	0.0898552	0.756132	-0.123098	-0.0550559	-0.070333	-0.145955	-0.143724	-0.0151429	-0.266918	0.104277	0.139245	0.238935	0.0723989	0.109576	0.20755	0.366666
Daily_Soft_Drink_Intake	0.049047	-0.00540727	0.0581542	0.0645769	0.0909485	0.0282276	0.0743342	0.343832	0.903272	0.409934	0.193721	0.113361	0.581857	0.606127	-0.0530052	-0.0931744	-0.0809145	-0.0331602	-0.0218903	-0.0728378	-0.20996	0.151099	0.0823599	0.197223	0.162314	0.203787	0.129293	0.358629
Daily_Water_Intake	-0.074772	0.0596797	0.0293103	0.032925	0.0433821	0.226253	0.397345	0.464559	0.495997	0.833386	0.73779	0.702314	0.0249538	0.163458	-0.276263	-0.113105	-0.245556	-0.161037	-0.180469	0.0288706	-0.163352	0.126719	0.232464	0.304177	0.226887	0.267233	0.423635	0.958042
Use_of_Artificial_Sweeteners_in_Food_and_Drink	0.115212	0.133841	0.222667	0.11859	0.208412	0.184615	0.688528	0.224497	0.0964377	0.0820414	0.190493	0.0469224	0.0461216	0.00798773	-0.0714318	-0.0242437	-0.0286462	-0.0595896	0.00287237	0.00321794	0.1826	0.301856	0.291925	0.47398	0.296769	0.413951	0.366012	1.19446
Weekly_Alcohol_Consumption_Days	0.0898049	0.0555019	0.110058	0.162914	0.168491	0.0882184	0.144422	0.105739	0.24592	0.148018	0.00210942	0.00603511	0.108977	0.350342	-0.0192266	-0.0386424	-0.0395056	0.0600294	0.0489699	-0.0198884	-0.160196	0.198836	0.149646	0.259622	0.265798	0.288013	0.196325	0.449041
Daily_Alcohol_Intake	0.0898049	0.0555019	0.110058	0.162914	0.168491	0.0882184	0.144422	0.105739	0.24592	0.148018	0.00210942	0.00603511	0.108977	0.350342	-0.0192266	-0.0386424	-0.0395056	0.0600294	0.0489699	-0.0198884	-0.160196	0.198836	0.149646	0.259622	0.265798	0.288013	0.196325	0.449041
Supplement_Intake	0.00531033	-0.0481025	0.00530614	-0.0207014	-0.0352263	-0.0140064	0.0444396	0.916324	0.26607	0.938863	0.669258	0.531305	0.779144	0.751798	-0.0943871	-0.133244	-0.131179	-0.116266	-0.146151	-0.112517	-0.232726	0.105008	0.0370393	0.141791	0.0748632	0.0756985	0.0845046	0.321605
Quality_of_Sleep_and_Rest	0.0469109	0.0404726	-0.0618169	-0.0206303	-0.0425275	-0.0510843	-0.00720373	0.371176	0.368276	0.388348	0.682503	0.466218	0.324384	0.960635	-0.0564261	-0.0481427	-0.203016	-0.120088	-0.157555	-0.153172	-0.295147	0.150248	0.129088	0.0793824	0.0788272	0.0725	0.0510034	0.280739
Average_Bedtime_in_the_Past_Year	0.0402815	0.0476516	0.0206327	0.0687397	0.0765857	0.0624274	0.0756686	0.442833	0.289187	0.773329	0.171277	0.18814	0.227107	0.602411	-0.063156	-0.040867	-0.12067	-0.030061	-0.037869	-0.0392787	-0.210753	0.143719	0.13617	0.161935	0.167541	0.19104	0.164134	0.362091
Average_Sleep_Duration	-0.0147515	0.000489613	-0.0466864	-0.00350577	-0.0185834	-0.033186	0.195696	0.77116	0.991017	0.500737	0.942715	0.742053	0.508003	0.1636	-0.11478	-0.0852893	-0.183372	-0.099742	-0.129937	-0.132009	-0.0805303	0.0852774	0.0862685	0.0899991	0.0927305	0.0927702	0.0656366	0.471922
Difference_in_Sleep_Duration_Between_Weekdays_and_Weekends	0.0419798	0.00429196	0.0261806	0.0838944	0.105234	0.0671757	0.175067	0.426289	0.924412	0.716324	0.0968414	0.0718751	0.196968	0.231535	-0.0619984	-0.0849398	-0.115923	-0.0153179	-0.00947316	-0.0352424	-0.11291	0.145958	0.0935237	0.168285	0.183107	0.219942	0.169594	0.463043
Sleep_Quality_in_the_Past_Month	-0.0159969	-0.000175134	-0.136987	-0.0515198	-0.0939681	-0.0903953	0.0537649	0.753425	0.996802	0.0473924	0.291761	0.0958257	0.0714226	0.704083	-0.116434	-0.0863735	-0.272376	-0.147736	-0.204752	-0.18877	-0.225436	0.0844397	0.0860232	-0.00159682	0.0446966	0.0168154	0.00797929	0.332966
Relaxation_30_Minutes_Before_Bedtime	-0.0270861	-0.0928241	-0.0996186	-0.03798	-0.0810143	-0.0863986	-0.148619	0.614733	0.0429859	0.172563	0.46198	0.174624	0.102789	0.319119	-0.133192	-0.18268	-0.243242	-0.139735	-0.198374	-0.190399	-0.442424	0.0790203	-0.00296834	0.0440045	0.0637754	0.0363457	0.0176013	0.145185
Caffeine_Consumption_Within_6_Hours_Before_Bedtime	0.0595385	0.0381974	0.0106023	-0.00286984	-0.0191511	0.0185826	0.152025	0.229959	0.369651	0.875873	0.952058	0.729216	0.705353	0.269615	-0.0380587	-0.0456785	-0.123297	-0.0970259	-0.128258	-0.0783427	-0.119092	0.157136	0.122073	0.144502	0.0912862	0.0899557	0.115508	0.423141
Weekly_Stretching_Exercise_Duration	-0.0235312	-0.0681287	-0.0926889	-0.0403557	-0.0777375	-0.0733511	-0.0995427	0.643705	0.116912	0.180895	0.408411	0.167888	0.143148	0.480031	-0.12385	-0.153493	-0.228939	-0.136538	-0.188582	-0.17182	-0.377365	0.076788	0.0172354	0.0435609	0.0558269	0.0331066	0.0251179	0.17828
Weekly_Low_intensity_Resistance_Exercise_Duration	0.0456176	-0.0512486	0.0228565	0.0262659	0.0300192	0.0458738	-0.20588	0.388884	0.259019	0.751768	0.60588	0.611058	0.380961	0.16062	-0.0586861	-0.140623	-0.11967	-0.0741054	-0.0863657	-0.05728	-0.494415	0.149921	0.0381258	0.165383	0.126637	0.146404	0.149028	0.0826552
Weekly_Moderate_intensity_Resistance_Exercise_Duration	0.0326873	-0.0310407	-0.10533	-0.0146471	-0.0413621	-0.0181357	-0.196284	0.52825	0.484777	0.135691	0.768832	0.47387	0.723841	0.173191	-0.0694805	-0.118612	-0.244075	-0.112939	-0.155187	-0.119366	-0.479705	0.134855	0.0565305	0.0334151	0.0836444	0.0724626	0.0830944	0.0871371
Weekly_Low_intensity_Aerobic_Exercise_Duration	-0.0496317	0.000787127	-0.0647138	0.0214657	0.0023356	-0.00389937	-0.115736	0.330305	0.985661	0.351815	0.661637	0.967252	0.938479	0.413894	-0.15004	-0.0856096	-0.201628	-0.0752513	-0.109884	-0.103559	-0.394868	0.0507764	0.0871839	0.0722006	0.118183	0.114555	0.0957602	0.163396
Weekly_Moderate_intensity_Aerobic_Exercise_Duration	-0.0443569	-0.0692209	-0.0874835	-0.007114	-0.022833	-0.0277884	-0.150965	0.375823	0.106373	0.199458	0.88276	0.682604	0.575393	0.277802	-0.143025	-0.153416	-0.221615	-0.102267	-0.132947	-0.125602	-0.424848	0.0543116	0.0149747	0.046648	0.0880386	0.0872812	0.0700249	0.122917
Weekly_High_intensity_Interval_Training_Duration	-0.054277	-0.0773342	-0.126427	-0.0110882	-0.00331487	-0.00215251	-0.03603	0.382872	0.147252	0.135146	0.852931	0.961874	0.97213	0.835157	-0.176815	-0.182223	-0.292727	-0.129067	-0.140104	-0.123688	-0.377586	0.0682611	0.0275541	0.0398728	0.106891	0.133474	0.119383	0.305526
Weekly_Physical_Labor_Duration	0.114928	0.0299245	0.238878	0.0367542	0.0381509	0.0237108	-0.127805	0.088934	0.605297	0.00860708	0.5718	0.612669	0.723222	0.495798	-0.0177034	-0.0842439	0.0615902	-0.0914038	-0.110432	-0.108332	-0.497683	0.24756	0.144093	0.416165	0.164912	0.186734	0.155754	0.242072
Daily_Sitting_Time	-0.0154609	0.0356081	0.0979819	-0.0242553	-0.00844468	0.108999	0.180671	0.765899	0.423771	0.165077	0.626651	0.883906	0.0323217	0.209148	-0.117875	-0.0521106	-0.0408077	-0.122573	-0.122519	0.00931287	-0.102375	0.0869537	0.123327	0.236772	0.0740626	0.10563	0.208684	0.463716
Weekly_Sauna_Bathing_Duration	-0.0603339	-0.0556749	-0.00611122	0.0701987	0.0601544	0.0516094	0.115992	0.315268	0.280255	0.940744	0.223054	0.368254	0.384627	0.488058	-0.178646	-0.157191	-0.168303	-0.0431653	-0.0715467	-0.065339	-0.213762	0.0579779	0.0458408	0.15608	0.183563	0.191855	0.168558	0.445746
Weekly_Stone_Spa_Bathing_Duration	0.128166	-0.202146	-0.395279	0.0332569	-0.101047	-0.383115	-0.744619	0.481275	0.194703	0.108784	0.848944	0.618704	0.036967	0.137672	-0.230534	-0.508797	-0.879418	-0.31115	-0.501386	-0.742725	-1.7304	0.486867	0.104504	0.0888605	0.377664	0.299293	-0.023504	0.241164
Cigarette_Smoking	0.147017	0.0695869	0.141278	0.426686	0.457509	0.0606761	0.466919	0.0736186	0.32304	0.205928	1.51807e-08	1.98986e-07	0.455199	0.0396637	-0.0142243	-0.0690874	-0.0784751	0.285833	0.291772	-0.0994514	0.0223739	0.308258	0.208261	0.361031	0.567539	0.623247	0.220803	0.911465
Electronic_Cigarette_Smoking	0.0754228	0.087073	0.154572	0.126379	0.150114	0.0932701	0.282983	0.26208	0.129696	0.0914741	0.0490695	0.0432644	0.159079	0.125474	-0.0569609	-0.0258428	-0.0252436	0.000521863	0.00460348	-0.0369504	-0.0799108	0.207806	0.199989	0.334388	0.252235	0.295624	0.223491	0.645876
Past_Smoking_Habit	0.114843	0.0443367	0.132517	0.187052	0.217302	0.110404	0.321754	0.02808	0.325867	0.0633577	0.000159307	0.000151309	0.0326931	0.0264575	0.0125197	-0.0445392	-0.00746578	0.0916494	0.106862	0.00921325	0.0381397	0.217166	0.133213	0.2725	0.282455	0.327742	0.211596	0.605368
Past_Frequent_Secondhand_Smoke_Exposure	0.0615019	-0.0120045	0.00497059	0.0651735	0.0671539	0.0612869	0.103292	0.263742	0.79951	0.947312	0.217625	0.272879	0.25958	0.501088	-0.0468251	-0.10523	-0.143422	-0.038839	-0.0534166	-0.0457214	-0.19938	0.169829	0.0812213	0.153363	0.169186	0.187724	0.168295	0.405964
Time_Spent_in_Nature	-0.0160126	-0.0257284	0.0709943	-0.0566589	-0.0312742	0.0877262	0.335988	0.823157	0.674927	0.466359	0.408893	0.695191	0.215094	0.0897332	-0.157333	-0.146704	-0.121114	-0.191839	-0.188681	-0.0515155	-0.0527476	0.125308	0.095247	0.263103	0.0785211	0.126133	0.226968	0.724724
Daily_Direct_Sunlight_Exposure_Duration	0.136709	0.0768233	0.19226	0.0743406	0.113323	0.102484	-0.0285665	0.0413075	0.186321	0.0351029	0.249464	0.129141	0.123832	0.879022	0.0054633	-0.0375222	0.0136162	-0.0527173	-0.0334223	-0.0283668	-0.398877	0.267954	0.191169	0.370904	0.201399	0.260069	0.233334	0.341744
Pet_Ownership	-0.0727356	-0.012348	0.0100438	0.159396	0.187448	0.0634602	0.463494	0.207142	0.799697	0.903413	0.0059035	0.00593018	0.2746	0.00302028	-0.186236	-0.108393	-0.153601	0.0469017	0.0551441	-0.051011	0.160086	0.0407653	0.0836967	0.173689	0.271891	0.319752	0.177931	0.766902
Frequency_of_Dental_Checkups	-0.0628166	-0.0725139	-0.0935184	-0.0386399	-0.00585133	0.0113129	0.00494379	0.282262	0.147518	0.238146	0.490077	0.92792	0.843823	0.975612	-0.177843	-0.170935	-0.249551	-0.14899	-0.133443	-0.101957	-0.314116	0.0522096	0.0259074	0.0625147	0.0717097	0.121741	0.124582	0.324004
