## Additional file 5 for "Comprehensive Evaluation of Associations between Lifestyle Factors and Multiple Epigenetic Aging Indicators in the Japanese Population: A cross-sectional study"

### Sheet: Additional file 5
	Regression Coefficients							P value							Confidence Interval (Low)							Confidence Interval (High)
	Horvath	Hannum	PhenoAge	GrimAge	GrimAgev2	J-PCPhenoAge	DunedinPACE	Horvath	Hannum	PhenoAge	GrimAge	GrimAgev2	J-PCPhenoAge	DunedinPACE	Horvath	Hannum	PhenoAge	GrimAge	GrimAgev2	J-PCPhenoAge	DunedinPACE	Horvath	Hannum	PhenoAge	GrimAge	GrimAgev2	J-PCPhenoAge	DunedinPACE
term
Breakfast_Habit	-0.0730471	-0.0087599	-0.0387324	-0.211207	-0.245846	-0.0398645	-0.422639	0.433764	0.90668	0.723137	0.00252904	0.00303949	0.686842	0.0907183	-0.257255	-0.156409	-0.254701	-0.346763	-0.406763	-0.235167	-0.913353	0.111161	0.138889	0.177236	-0.0756513	-0.0849287	0.155438	0.0680757
Lunch_Habit	0.34644	0.119559	0.136546	0.0920455	0.12594	0.100914	-0.468979	0.0527572	0.402462	0.517515	0.50004	0.439427	0.595048	0.330119	-0.00419647	-0.16215	-0.279931	-0.17734	-0.195486	-0.273951	-1.41851	0.697076	0.401268	0.553023	0.361431	0.447366	0.475778	0.480551
Dinner_Habit	-0.175876	-0.214833	-0.0760279	0.180987	0.187893	-0.289681	-0.736783	0.630494	0.452814	0.856614	0.507441	0.558102	0.447398	0.441845	-0.898557	-0.779513	-0.907228	-0.357957	-0.445487	-1.04202	-2.62707	0.546805	0.349847	0.755173	0.719931	0.821274	0.462661	1.1535
Snack_Habit	0.159781	0.16164	0.190222	0.131879	0.212604	0.0821098	0.250269	0.198816	0.101921	0.195047	0.16448	0.0596199	0.533317	0.452973	-0.0851125	-0.0325308	-0.0988047	-0.0548105	-0.00875851	-0.178094	-0.407858	0.404675	0.35581	0.479249	0.318569	0.433967	0.342314	0.908395
Late_night_Snack_Habit	0.0236971	0.0185727	-0.00496866	-0.0365794	-0.042829	-0.0298689	-0.0610491	0.711144	0.715764	0.947157	0.451909	0.462416	0.658618	0.72067	-0.102752	-0.0821845	-0.153086	-0.132548	-0.157872	-0.163381	-0.398319	0.150147	0.11933	0.143149	0.059389	0.0722137	0.103644	0.27622
Caloric_Intake_Management	0.0975048	0.00566251	0.100465	0.0318383	0.0248191	-0.0160327	-0.033053	0.128911	0.912002	0.181697	0.514297	0.671339	0.813764	0.847548	-0.0287848	-0.0955742	-0.0476057	-0.0645367	-0.0907234	-0.150483	-0.372749	0.223794	0.106899	0.248537	0.128213	0.140361	0.118417	0.306643
Caloric_Restriction_Frequency	0.097899	0.0635703	0.230362	0.226804	0.242738	0.152343	0.529335	0.300334	0.407059	0.0403847	0.00158784	0.00469077	0.134313	0.0378245	-0.088428	-0.0876936	0.0102592	0.0878295	0.0759246	-0.0477322	0.0302547	0.284226	0.214834	0.450465	0.365778	0.409551	0.352418	1.02842
Carbohydrate_Restriction	0.181946	0.0223761	0.13765	0.133803	0.107153	-0.00750724	0.145971	0.0896885	0.801498	0.239743	0.109488	0.389109	0.960751	0.705358	-0.0296234	-0.157185	-0.0952876	-0.0316533	-0.14542	-0.321183	-0.647187	0.393516	0.201937	0.370588	0.299259	0.359725	0.306168	0.93913
Daily_Vegetable_Intake	-0.00692667	0.0607114	0.0887912	0.0349047	0.00680978	0.0466738	-0.524484	0.946977	0.463723	0.467192	0.658167	0.94236	0.671924	0.0586766	-0.212796	-0.102827	-0.152235	-0.120918	-0.179297	-0.170995	-1.06852	0.198943	0.22425	0.329818	0.190728	0.192916	0.264343	0.0195506
Daily_Fruit_Intake	-0.0841227	-0.0379034	-0.0738521	-0.0272624	-0.0555697	-0.0910693	-0.195416	0.196082	0.464104	0.332467	0.582184	0.346469	0.183469	0.257958	-0.212279	-0.140087	-0.224116	-0.125113	-0.171988	-0.225841	-0.535817	0.0440332	0.0642806	0.0764122	0.0705885	0.0608486	0.0437024	0.144985
Weekly_Nut_Intake	0.020858	0.0282483	0.071486	0.0149152	0.00168705	0.0420397	0.117196	0.760223	0.602924	0.369131	0.773581	0.978311	0.55842	0.517662	-0.114217	-0.0789916	-0.0855112	-0.0875102	-0.12094	-0.0997917	-0.240414	0.155933	0.135488	0.228483	0.117341	0.124315	0.183871	0.474806
Weekly_Yogurt_Kefir_Consumption	-0.10856	-0.0305684	-0.0906857	0.00974748	-0.00954653	-0.0629755	-0.128085	0.108983	0.5721	0.254199	0.850869	0.877614	0.379306	0.479712	-0.241687	-0.137406	-0.247403	-0.0926889	-0.132049	-0.20427	-0.485796	0.0245675	0.076269	0.0660311	0.112184	0.112956	0.0783189	0.229625
Weekly_Ultra_processed_Food_Consumption	-0.0144947	0.0508742	-0.0662982	-0.0295345	-0.0295217	0.0119703	0.154841	0.829088	0.336801	0.395031	0.560244	0.626608	0.865036	0.383066	-0.147229	-0.0535801	-0.220075	-0.129651	-0.149378	-0.127171	-0.195355	0.11824	0.155329	0.087479	0.0705815	0.0903347	0.151111	0.505038
Weekly_Omega_3_Fatty_Acid_Food_Intake	-0.0458114	0.017084	0.0732877	0.0836286	0.0755626	0.0505452	-0.217014	0.568064	0.787347	0.430081	0.165709	0.292945	0.545547	0.305248	-0.204351	-0.108041	-0.109989	-0.0351041	-0.066086	-0.11455	-0.634336	0.112729	0.142209	0.256565	0.202361	0.217211	0.21564	0.200308
Weekly_Poultry_Consumption	-0.0653932	0.0098699	0.0750834	-0.0281884	-0.0237727	0.072181	-0.121676	0.56003	0.911641	0.56718	0.739352	0.814483	0.540663	0.6848	-0.287068	-0.16586	-0.183992	-0.195574	-0.223951	-0.160747	-0.713872	0.156281	0.1856	0.334158	0.139197	0.176405	0.305109	0.470521
Weekly_Red_Meat_Consumption	-0.015934	0.0434156	0.00758156	-0.160354	-0.192194	-0.140732	-0.52317	0.885698	0.612041	0.951845	0.0504694	0.0469056	0.215166	0.0663267	-0.23519	-0.125657	-0.240458	-0.321041	-0.381716	-0.364336	-1.08215	0.203322	0.212488	0.255621	0.000333391	-0.00267243	0.0828715	0.0358105
Weekly_Refined_Grain_Intake	0.0884121	0.0627919	0.0540549	-0.0903571	-0.0835143	0.00476417	-0.169914	0.451339	0.503879	0.693892	0.310547	0.433379	0.969377	0.586788	-0.143355	-0.122686	-0.217212	-0.266034	-0.293884	-0.240424	-0.787309	0.320179	0.24827	0.325322	0.0853198	0.126855	0.249952	0.447482
Weekly_Whole_Grain_Intake	0.0481027	0.00249443	0.041785	-0.00478541	-0.00628365	0.00881537	-0.0857953	0.450936	0.960538	0.572738	0.92088	0.912745	0.894929	0.61111	-0.0778914	-0.0971202	-0.104489	-0.0999849	-0.119593	-0.123054	-0.419004	0.174097	0.102109	0.188059	0.0904141	0.107026	0.140685	0.247413
Daily_Lactic_Acid_Beverage_Intake	-0.00757369	-0.000733508	-0.000285103	-0.0651374	-0.0411919	0.0842356	0.119633	0.905394	0.988555	0.996968	0.179538	0.478943	0.210849	0.482314	-0.13352	-0.101778	-0.148508	-0.160669	-0.156043	-0.0483405	-0.21646	0.118373	0.100311	0.147937	0.0303943	0.073659	0.216812	0.455726
Daily_Coffee_Intake	0.0467638	0.0469907	0.0628451	0.109502	0.092814	0.0223557	-0.357926	0.549315	0.450765	0.490669	0.0624887	0.188265	0.786337	0.0853458	-0.107487	-0.0759894	-0.117123	-0.00580095	-0.0460675	-0.140561	-0.766443	0.201014	0.169971	0.242813	0.224804	0.231696	0.185272	0.0505909
Daily_Tea_Intake	0.0279633	0.0201549	0.134262	-0.0147342	0.0128646	0.138334	0.110985	0.671005	0.699297	0.0782859	0.767603	0.828797	0.044244	0.526325	-0.102119	-0.0829103	-0.0154248	-0.113234	-0.104682	0.00362049	-0.234831	0.158046	0.12322	0.28395	0.0837653	0.130411	0.273047	0.456801
Daily_Soft_Drink_Intake	0.0672004	0.0126587	-0.00534191	-0.0480107	-0.023602	0.0450768	0.0199952	0.370985	0.832052	0.951421	0.399276	0.728861	0.568695	0.920057	-0.0810257	-0.105275	-0.17859	-0.160392	-0.15812	-0.111076	-0.373657	0.215426	0.130592	0.167907	0.0643702	0.110916	0.20123	0.413648
Daily_Water_Intake	0.149914	0.175944	-0.121958	0.0927456	0.110458	0.11987	0.408173	0.327113	0.141936	0.489973	0.419935	0.421685	0.454041	0.310746	-0.151922	-0.0597138	-0.470635	-0.134153	-0.160808	-0.196093	-0.385738	0.451749	0.411603	0.226719	0.319644	0.381724	0.435833	1.20208
Use_of_Artificial_Sweeteners_in_Food_and_Drink	-0.00509636	-0.0479529	0.0277566	-0.0447498	-0.0396639	0.069425	0.0394176	0.965162	0.606663	0.838549	0.611007	0.707015	0.574649	0.898936	-0.23575	-0.231903	-0.241364	-0.218494	-0.248136	-0.174832	-0.5738	0.225558	0.135997	0.296877	0.128994	0.168808	0.313682	0.652635
Weekly_Alcohol_Consumption_Days	0.103833	0.017531	0.0433006	0.0973764	0.083579	0.0249824	-0.134902	0.113262	0.737424	0.573332	0.0504059	0.158857	0.718784	0.441567	-0.0250529	-0.0857634	-0.108515	-0.000175054	-0.0331472	-0.112055	-0.480854	0.232718	0.120825	0.195116	0.194928	0.200305	0.16202	0.21105
Daily_Alcohol_Intake	0.103833	0.017531	0.0433006	0.0973764	0.083579	0.0249824	-0.134902	0.113262	0.737424	0.573332	0.0504059	0.158857	0.718784	0.441567	-0.0250529	-0.0857634	-0.108515	-0.000175054	-0.0331472	-0.112055	-0.480854	0.232718	0.120825	0.195116	0.194928	0.200305	0.16202	0.21105
Supplement_Intake	0.0540413	0.0225772	0.0242232	0.0904043	0.0950331	0.0393343	0.121222	0.406612	0.665043	0.752075	0.0668216	0.110419	0.5692	0.486158	-0.0744743	-0.0804188	-0.127245	-0.00636695	-0.021977	-0.0971005	-0.222341	0.182557	0.125573	0.175692	0.187175	0.212043	0.175769	0.464784
Quality_of_Sleep_and_Rest	-0.0538851	-0.109214	-0.178539	-0.0591519	-0.0816915	-0.0773677	-0.381955	0.401274	0.0321331	0.0167785	0.22687	0.159568	0.25512	0.0248432	-0.180581	-0.208952	-0.324285	-0.155572	-0.195975	-0.211329	-0.714749	0.0728106	-0.00947543	-0.0327929	0.0372686	0.0325923	0.0565935	-0.0491611
Average_Bedtime_in_the_Past_Year	-0.00125197	0.0286263	0.0812296	0.0082279	0.017473	0.10318	0.178717	0.984209	0.572537	0.274047	0.864945	0.762138	0.123021	0.290573	-0.126274	-0.0715432	-0.0651321	-0.087354	-0.0965822	-0.0283515	-0.154624	0.12377	0.128796	0.227591	0.10381	0.131528	0.234712	0.512057
Average_Sleep_Duration	0.0222938	-0.0258252	-0.0609965	-0.0537884	-0.066966	-0.0653482	-0.241359	0.738298	0.625616	0.432408	0.288923	0.268834	0.350079	0.171295	-0.109581	-0.130359	-0.214306	-0.153778	-0.18634	-0.203266	-0.588584	0.154168	0.078709	0.0923132	0.0462008	0.052408	0.07257	0.105865
Difference_in_Sleep_Duration_Between_Weekdays_and_Weekends	0.0129464	0.00330608	0.0614392	-0.0485892	-0.0574023	0.0165131	0.0944515	0.864147	0.955693	0.482829	0.393293	0.402226	0.834461	0.635975	-0.136644	-0.114266	-0.111358	-0.160881	-0.192631	-0.139584	-0.299644	0.162537	0.120878	0.234237	0.0637027	0.077826	0.17261	0.488547
Sleep_Quality_in_the_Past_Month	-0.0299492	-0.113452	-0.127302	0.0088193	-0.00476699	-0.117916	-0.147044	0.65159	0.0301641	0.0989123	0.861219	0.936896	0.0904564	0.405413	-0.160989	-0.215834	-0.278859	-0.090856	-0.123748	-0.254705	-0.495757	0.101091	-0.0110699	0.0242551	0.108495	0.114214	0.0188727	0.201668
Relaxation_30_Minutes_Before_Bedtime	0.0113247	0.0798933	0.0151522	-0.0104361	-0.0204238	0.0403044	-0.277307	0.861444	0.120575	0.841674	0.832779	0.727497	0.555079	0.106533	-0.116925	-0.021284	-0.134706	-0.108098	-0.136211	-0.0945271	-0.614941	0.139574	0.181071	0.16501	0.0872254	0.095363	0.175136	0.0603267
Caffeine_Consumption_Within_6_Hours_Before_Bedtime	-0.0119337	0.112758	0.123622	0.0544125	0.057595	0.0336639	0.105299	0.857982	0.0291168	0.105436	0.274058	0.334781	0.627171	0.546614	-0.14379	0.0116654	-0.0264127	-0.0436394	-0.0601745	-0.103203	-0.23956	0.119923	0.21385	0.273656	0.152464	0.175364	0.170531	0.450157
Weekly_Stretching_Exercise_Duration	-0.0994222	-0.00421567	0.0315242	-0.0319035	-0.0693823	-0.0193781	-0.307196	0.141151	0.93758	0.689914	0.533459	0.253624	0.785097	0.0862083	-0.232345	-0.110589	-0.12454	-0.133049	-0.189142	-0.159759	-0.658785	0.0335008	0.102157	0.187588	0.0692417	0.0503779	0.121003	0.0443943
Weekly_Low_intensity_Resistance_Exercise_Duration	-0.0725952	-0.0500605	-0.0957203	0.046362	-0.00135001	-0.0624708	0.00786112	0.25153	0.321966	0.197391	0.336785	0.981259	0.352319	0.963104	-0.197374	-0.149725	-0.241928	-0.0488235	-0.114906	-0.194934	-0.327925	0.052184	0.049604	0.0504878	0.141548	0.112206	0.0699924	0.343647
Weekly_Moderate_intensity_Resistance_Exercise_Duration	-0.0716944	-0.0631377	-0.113817	0.0218201	-0.0107619	-0.0858975	0.238764	0.344961	0.295704	0.197851	0.705929	0.876147	0.282215	0.236807	-0.221464	-0.182172	-0.287847	-0.0924154	-0.147213	-0.243339	-0.158856	0.0780756	0.0558966	0.0602136	0.136056	0.125689	0.071544	0.636385
Weekly_Low_intensity_Aerobic_Exercise_Duration	-0.0321692	-0.0633394	0.0961422	0.0270134	0.0041562	0.0220985	-0.13492	0.611763	0.209302	0.193682	0.574002	0.94228	0.741625	0.42507	-0.157377	-0.162696	-0.049488	-0.067868	-0.109271	-0.110299	-0.468698	0.0930383	0.0360168	0.241772	0.121895	0.117583	0.154496	0.198857
Weekly_Moderate_intensity_Aerobic_Exercise_Duration	0.0118732	-0.043746	-0.0459864	-0.0690437	-0.0540364	0.0144845	-0.0441892	0.870364	0.448426	0.588257	0.210029	0.412563	0.850485	0.819716	-0.131936	-0.157635	-0.213714	-0.177522	-0.184172	-0.137326	-0.427258	0.155682	0.0701433	0.121742	0.0394343	0.0760987	0.166295	0.338879
Weekly_High_intensity_Interval_Training_Duration	-0.31751	-0.233429	-0.248795	-0.223182	-0.246652	-0.186646	-0.404886	0.0301681	0.0444622	0.1504	0.0441419	0.0648501	0.229593	0.303226	-0.604016	-0.460985	-0.58913	-0.440417	-0.508733	-0.492662	-1.18016	-0.0310037	-0.00587233	0.0915401	-0.00594731	0.0154283	0.119369	0.370385
Weekly_Physical_Labor_Duration	-0.0341048	0.176679	-0.0201447	0.0323935	0.0564263	-0.0215099	0.0435529	0.670394	0.00461344	0.828176	0.591305	0.432675	0.797924	0.837356	-0.192465	0.0555186	-0.203509	-0.0867364	-0.085496	-0.187471	-0.375628	0.124256	0.297839	0.163219	0.151523	0.198349	0.144452	0.462734
Daily_Sitting_Time	-0.00420665	-0.0555505	-0.128516	0.0515724	0.0845582	0.00932721	0.409194	0.9513	0.307013	0.106083	0.319422	0.170089	0.897351	0.0232577	-0.140374	-0.162769	-0.284784	-0.0505623	-0.0367481	-0.133514	0.05673	0.131961	0.0516685	0.0277518	0.153707	0.205864	0.152169	0.761658
Weekly_Sauna_Bathing_Duration	-0.114243	-0.13495	-0.0817603	-0.0701376	-0.0907797	-0.126534	-0.0267	0.223788	0.0715491	0.4592	0.327935	0.290759	0.203403	0.915815	-0.299249	-0.281916	-0.299751	-0.211511	-0.260177	-0.322417	-0.525739	0.0707618	0.0120168	0.13623	0.0712353	0.0786177	0.0693503	0.472339
Weekly_Stone_Spa_Bathing_Duration	-0.114749	-0.080477	0.0662455	-0.0383633	0.0136619	0.139363	0.101043	0.401959	0.462224	0.682327	0.713735	0.912756	0.340626	0.783174	-0.384905	-0.296504	-0.253452	-0.244919	-0.232704	-0.149055	-0.624288	0.155408	0.13555	0.385943	0.168192	0.260027	0.42778	0.826373
Cigarette_Smoking	0.0594079	0.112001	0.0626478	0.447619	0.505528	0.0105037	0.709673	0.692238	0.351902	0.721103	5.33459e-05	0.000134239	0.947305	0.0763082	-0.237155	-0.12528	-0.283986	0.236112	0.251802	-0.303468	-0.0761976	0.355971	0.349281	0.409282	0.659126	0.759254	0.324475	1.49554
Electronic_Cigarette_Smoking	0.19977	0.184083	0.228559	0.204084	0.249566	0.429546	0.613448	0.206281	0.15308	0.224562	0.0944887	0.0908653	0.0111481	0.152014	-0.111487	-0.0694303	-0.142105	-0.0356475	-0.0403524	0.0996158	-0.229087	0.511027	0.437596	0.599222	0.443816	0.539485	0.759475	1.45598
Past_Smoking_Habit	-0.07292	-0.0159188	-0.135302	0.171728	0.137838	-0.0369189	-0.013341	0.320158	0.784902	0.11248	0.00169169	0.0364854	0.633428	0.945744	-0.217601	-0.131148	-0.302849	0.0658808	0.00881326	-0.189801	-0.400718	0.0717607	0.09931	0.032245	0.277576	0.266863	0.115963	0.374036
Past_Frequent_Secondhand_Smoke_Exposure	0.0175553	0.0502246	-0.0793533	0.128397	0.158236	0.0615762	0.196451	0.809001	0.382089	0.346667	0.0185297	0.0142402	0.419397	0.307942	-0.126008	-0.0631323	-0.245648	0.0219201	0.0322893	-0.0888878	-0.18346	0.161119	0.163582	0.0869416	0.234873	0.284183	0.21204	0.576362
Time_Spent_in_Nature	-0.0154702	0.0601907	-0.0819083	-0.0188582	0.00522251	0.00225728	0.148941	0.849571	0.34881	0.385376	0.759139	0.943448	0.978842	0.487751	-0.176725	-0.0665208	-0.268042	-0.140371	-0.140286	-0.165911	-0.274764	0.145784	0.186902	0.104226	0.102654	0.150731	0.170425	0.572646
Daily_Direct_Sunlight_Exposure_Duration	0.0228315	0.0460288	-0.126191	-0.0492364	-0.0203289	-0.0185338	0.22054	0.724832	0.376542	0.100468	0.323288	0.731703	0.786754	0.201787	-0.105349	-0.0566749	-0.277144	-0.147551	-0.137486	-0.153882	-0.1197	0.151012	0.148732	0.0247617	0.0490785	0.0968284	0.116814	0.56078
Pet_Ownership	0.00956898	-0.0416417	0.0180159	-0.0314336	-0.037951	-0.0955871	-0.0250049	0.895365	0.46643	0.831299	0.585896	0.569171	0.214335	0.892558	-0.134508	-0.154614	-0.149299	-0.145686	-0.169831	-0.247344	-0.390969	0.153646	0.071331	0.185331	0.0828187	0.0939291	0.0561703	0.34096
Frequency_of_Dental_Checkups	-0.0559233	-0.12712	-0.188001	0.0153694	-0.0619938	-0.148595	-0.414794	0.465973	0.0396374	0.0387481	0.793408	0.377424	0.0686176	0.0436257	-0.207357	-0.248109	-0.366112	-0.100582	-0.200573	-0.308715	-0.817526	0.0955099	-0.00613045	-0.00989015	0.131321	0.0765856	0.011525	-0.0120628
