## Additional file 6 for "Comprehensive Evaluation of Associations between Lifestyle Factors and Multiple Epigenetic Aging Indicators in the Japanese Population: A cross-sectional study"

### Sheet: Additional file 6
	Regression Coefficients						P value						Confidence Interval (Low)						Confidence Interval (High)
	Horvath	Hannum	PhenoAge	GrimAge	GrimAgev2	J-PCPhenoAge	Horvath	Hannum	PhenoAge	GrimAge	GrimAgev2	J-PCPhenoAge	Horvath	Hannum	PhenoAge	GrimAge	GrimAgev2	J-PCPhenoAge	Horvath	Hannum	PhenoAge	GrimAge	GrimAgev2	J-PCPhenoAge
term
Breakfast_Habit	-0.57191	-0.152058	-0.573422	-1.88688	-1.83221	0.127276	0.486265	0.82875	0.671513	0.0125121	0.0384679	0.888251	-2.19081	-1.53859	-3.24009	-3.36186	-3.56589	-1.65933	1.04699	1.23447	2.09325	-0.411904	-0.0985324	1.91388
Lunch_Habit	0.935759	-0.186802	1.70856	2.53968	3.47346	1.00875	0.538337	0.88593	0.496366	0.0740385	0.0356745	0.551205	-2.06197	-2.75536	-3.24226	-0.249795	0.235667	-2.32802	3.93349	2.38175	6.65939	5.32916	6.71124	4.34551
Dinner_Habit	6.69482	0.485374	-0.918889	2.54036	3.44755	-0.915752	0.0723911	0.879698	0.880573	0.477629	0.408665	0.823506	-0.61613	-5.84037	-12.9833	-4.51299	-4.7768	-9.01414	14.0058	6.81111	11.1455	9.59372	11.6719	7.18263
Snack_Habit	0.550961	0.539512	1.57888	-0.675021	-0.46664	0.916192	0.403891	0.34069	0.146029	0.270865	0.515172	0.208538	-0.749523	-0.575734	-0.556106	-1.88184	-1.87995	-0.517079	1.85144	1.65476	3.71386	0.531794	0.94667	2.34946
Late_night_Snack_Habit	1.64971	1.14841	2.89999	1.57185	1.69336	1.01296	0.00583657	0.0253912	0.0032195	0.00466427	0.00911515	0.127697	0.48417	0.143436	0.986458	0.490498	0.426872	-0.293722	2.81524	2.15338	4.81353	2.65319	2.95985	2.31963
Caloric_Intake_Management	0.49749	-0.271637	-0.180493	-0.766936	-0.778952	0.598286	0.423691	0.609788	0.860062	0.183453	0.246889	0.383268	-0.727793	-1.32102	-2.2001	-1.90086	-2.10291	-0.753568	1.72277	0.777746	1.83911	0.366987	0.545009	1.95014
Caloric_Restriction_Frequency	0.45731	0.147414	1.37376	1.22385	1.06475	0.499224	0.568822	0.830077	0.293876	0.10001	0.220585	0.572092	-1.12494	-1.20739	-1.20304	-0.237251	-0.645479	-1.24277	2.03956	1.50222	3.95056	2.68495	2.77498	2.24121
Carbohydrate_Restriction	0.0769051	0.360634	1.24831	0.570811	0.692394	0.0781623	0.932607	0.600173	0.340057	0.508911	0.442412	0.93148	-1.73806	-1.0041	-1.34312	-1.15422	-1.09616	-1.72808	1.89187	1.72537	3.83974	2.29585	2.48095	1.8844
Daily_Vegetable_Intake	-0.773255	-1.03297	-2.97839	-3.4311	-4.00414	-2.05406	0.4363	0.223229	0.0650239	0.000143063	0.000146661	0.0586944	-2.73062	-2.70172	-6.14451	-5.16834	-6.03503	-4.18457	1.18412	0.635775	0.187727	-1.69385	-1.97325	0.0764486
Daily_Fruit_Intake	0.31083	-0.659863	-2.51086	-1.24396	-1.49173	-0.992435	0.604437	0.198509	0.0103313	0.0247871	0.0208888	0.133194	-0.872177	-1.66936	-4.42091	-2.32796	-2.75428	-2.29123	1.49384	0.349636	-0.600814	-0.159954	-0.229177	0.306355
Weekly_Nut_Intake	0.249739	-0.620054	-1.24935	-0.793428	-1.21808	-0.412444	0.692435	0.250503	0.227638	0.175423	0.0739753	0.553756	-0.995301	-1.68208	-3.28716	-1.94494	-2.55568	-1.78559	1.49478	0.441968	0.788465	0.358083	0.119515	0.960699
Weekly_Yogurt_Kefir_Consumption	-1.3368	-0.485592	-1.73984	-0.441537	-0.12986	-0.279223	0.0243089	0.342788	0.076032	0.426849	0.841567	0.6724	-2.49775	-1.49375	-3.66412	-1.53645	-1.41122	-1.58136	-0.17584	0.522568	0.184439	0.653371	1.1515	1.02291
Weekly_Ultra_processed_Food_Consumption	-0.214518	-0.465261	-0.641124	0.100229	0.3872	0.182785	0.723975	0.370956	0.521777	0.859268	0.557107	0.785313	-1.41244	-1.48966	-2.61407	-1.01473	-0.912852	-1.14065	0.983399	0.559142	1.33182	1.21519	1.68725	1.50622
Weekly_Omega_3_Fatty_Acid_Food_Intake	0.191076	-0.360475	-0.737177	0.537462	0.684937	-0.354682	0.788823	0.554829	0.53032	0.417504	0.37528	0.652045	-1.21594	-1.56384	-3.0531	-0.768701	-0.83688	-1.9057	1.59809	0.842891	1.57875	1.84362	2.20675	1.19634
Weekly_Poultry_Consumption	-0.328843	-0.902696	-1.52816	0.214309	0.274416	-0.91422	0.713836	0.238369	0.298452	0.796597	0.777343	0.353161	-2.09726	-2.40935	-4.42216	-1.42553	-1.63944	-2.85368	1.43957	0.603954	1.36584	1.85414	2.18828	1.02524
Weekly_Red_Meat_Consumption	-0.879449	-0.331016	0.0564149	-1.04688	-1.01338	0.0140103	0.39474	0.707796	0.973598	0.273419	0.364567	0.990194	-2.9153	-2.07263	-3.30638	-2.92854	-3.21492	-2.23455	1.1564	1.41059	3.41921	0.834784	1.18816	2.26257
Weekly_Refined_Grain_Intake	-0.728555	-0.73719	-0.744023	-1.03776	-0.531817	-0.621954	0.510134	0.436162	0.683252	0.313179	0.658785	0.610433	-2.90893	-2.6027	-4.34019	-3.06388	-2.90653	-3.02904	1.45182	1.12832	2.85214	0.988365	1.84289	1.78514
Weekly_Whole_Grain_Intake	0.00906713	-0.0336238	1.02831	-0.677596	-0.757243	-0.216031	0.987988	0.948055	0.300093	0.224999	0.245393	0.745534	-1.17884	-1.05164	-0.925825	-1.77645	-2.04021	-1.52887	1.19697	0.984394	2.98244	0.421261	0.525727	1.09681
Daily_Lactic_Acid_Beverage_Intake	-0.849741	-0.494067	0.26426	0.331216	0.668682	0.60198	0.170071	0.35233	0.796734	0.566302	0.320007	0.379564	-2.06761	-1.54039	-1.7595	-0.80732	-0.655473	-0.747639	0.368125	0.552257	2.28802	1.46975	1.99284	1.9516
Daily_Coffee_Intake	0.767319	-0.420243	0.636149	0.415669	0.581986	1.17952	0.337535	0.54011	0.630083	0.57633	0.502859	0.182106	-0.808425	-1.77243	-1.96864	-1.05095	-1.13015	-0.559088	2.34306	0.931946	3.24094	1.88229	2.29412	2.91814
Daily_Tea_Intake	-0.105022	0.416048	1.06066	-0.476242	-0.271953	1.13342	0.875142	0.467132	0.334679	0.44409	0.708144	0.123027	-1.42332	-0.711556	-1.10481	-1.70251	-1.70458	-0.310551	1.21328	1.54365	3.22614	0.750025	1.16068	2.5774
Daily_Soft_Drink_Intake	0.590327	-0.0467089	0.795532	0.756568	1.06985	0.393514	0.336635	0.929264	0.431551	0.184166	0.10685	0.561553	-0.619705	-1.08458	-1.19769	-0.363854	-0.233205	-0.942812	1.80036	0.991167	2.78875	1.87699	2.37291	1.72984
Daily_Water_Intake	-0.89403	0.740367	0.454873	0.401682	0.550939	3.05428	0.460329	0.474868	0.818835	0.720567	0.673771	0.0216388	-3.2804	-1.30158	-3.46233	-1.81287	-2.02975	0.453984	1.49234	2.78231	4.37207	2.61623	3.13163	5.65457
Use_of_Artificial_Sweeteners_in_Food_and_Drink	1.35987	1.56989	3.15504	1.32131	2.35586	2.38902	0.226577	0.0994439	0.0856952	0.203359	0.0507905	0.051385	-0.853024	-0.301176	-0.448587	-0.722085	-0.00820653	-0.014546	3.57276	3.44095	6.75866	3.36471	4.71993	4.79258
Weekly_Alcohol_Consumption_Days	1.06342	0.649127	1.56049	1.86212	1.95863	1.15763	0.106604	0.252065	0.152471	0.00218982	0.00588826	0.112154	-0.230881	-0.466366	-0.583588	0.68163	0.57337	-0.273773	2.35773	1.76462	3.70456	3.04261	3.34388	2.58904
Daily_Alcohol_Intake	1.06342	0.649127	1.56049	1.86212	1.95863	1.15763	0.106604	0.252065	0.152471	0.00218982	0.00588826	0.112154	-0.230881	-0.466366	-0.583588	0.68163	0.57337	-0.273773	2.35773	1.76462	3.70456	3.04261	3.34388	2.58904
Supplement_Intake	0.0562439	-0.59199	-0.0159871	-0.267363	-0.452081	-0.197297	0.924649	0.244354	0.986998	0.628278	0.482952	0.76377	-1.11672	-1.59278	-1.95124	-1.3562	-1.72209	-1.49205	1.22921	0.408799	1.91926	0.821474	0.817928	1.09745
Quality_of_Sleep_and_Rest	0.547246	0.46707	-0.936708	-0.247607	-0.500118	-0.698912	0.378371	0.380891	0.36102	0.668534	0.458265	0.30808	-0.676545	-0.582999	-2.95691	-1.38795	-1.82892	-2.04917	1.77104	1.51714	1.08349	0.892734	0.828685	0.651342
Average_Bedtime_in_the_Past_Year	0.437346	0.596254	0.449137	0.799855	0.926842	0.845336	0.459717	0.239023	0.645157	0.144831	0.147679	0.194648	-0.728433	-0.40034	-1.47423	-0.278412	-0.331532	-0.43675	1.60313	1.59285	2.37251	1.87812	2.18521	2.12742
Average_Sleep_Duration	-0.171816	0.0577019	-0.6317	-0.00726224	-0.161655	-0.3891	0.773723	0.910248	0.521283	0.989582	0.803312	0.555571	-1.35041	-0.951966	-2.57334	-1.10431	-1.44178	-1.69048	1.00678	1.06737	1.30994	1.08978	1.11847	0.912279
Difference_in_Sleep_Duration_Between_Weekdays_and_Weekends	0.46958	0.135306	0.51574	0.982451	1.2482	0.921513	0.440658	0.795495	0.607005	0.0816315	0.057967	0.169855	-0.730452	-0.89432	-1.4614	-0.124859	-0.0426752	-0.398576	1.66961	1.16493	2.49288	2.08976	2.53907	2.2416
Sleep_Quality_in_the_Past_Month	-0.187502	0.016791	-1.85238	-0.568888	-1.04502	-1.16359	0.755523	0.974042	0.060668	0.308651	0.107897	0.0788916	-1.37513	-1.00109	-3.78882	-1.66921	-2.32167	-2.46311	1.00012	1.03467	0.0840623	0.531438	0.231622	0.135938
Relaxation_30_Minutes_Before_Bedtime	-0.316281	-1.0987	-1.41576	-0.427233	-0.910568	-1.1452	0.61989	0.0427129	0.176153	0.471249	0.187038	0.102332	-1.57353	-2.16085	-3.47408	-1.59593	-2.26795	-2.52184	0.94097	-0.0365459	0.642552	0.741463	0.446809	0.231437
Caffeine_Consumption_Within_6_Hours_Before_Bedtime	0.718133	0.46409	0.12983	-0.0221335	-0.227324	0.232629	0.221603	0.356972	0.893772	0.967779	0.722229	0.720763	-0.437907	-0.528293	-1.78817	-1.10294	-1.48844	-1.05088	1.87417	1.45647	2.04783	1.05867	1.03379	1.51614
Weekly_Stretching_Exercise_Duration	-0.280719	-0.822717	-1.36229	-0.495352	-0.932876	-1.01351	0.639081	0.10742	0.166674	0.373394	0.149795	0.123876	-1.46095	-1.82642	-3.29929	-1.59159	-2.2061	-2.30767	0.899513	0.180984	0.574705	0.60088	0.340352	0.280651
Weekly_Low_intensity_Resistance_Exercise_Duration	0.51757	-0.63827	0.151433	0.226028	0.241839	0.512609	0.398916	0.224266	0.881033	0.692281	0.716149	0.449567	-0.691233	-1.67173	-1.84459	-0.900199	-1.06978	-0.823376	1.72637	0.395186	2.14745	1.35225	1.55345	1.84859
Weekly_Moderate_intensity_Resistance_Exercise_Duration	0.382663	-0.338337	-1.43315	-0.141464	-0.439763	-0.195923	0.531667	0.518779	0.154958	0.803865	0.507886	0.771891	-0.823336	-1.37194	-3.41427	-1.26492	-1.74886	-1.52883	1.58866	0.695272	0.547971	0.981989	0.869336	1.13698
Weekly_Low_intensity_Aerobic_Exercise_Duration	-0.584952	-0.00785201	-1.02933	0.223086	0.010523	-0.0799534	0.331844	0.987877	0.298723	0.691161	0.987165	0.904515	-1.77209	-1.0272	-2.97977	-0.884232	-1.27975	-1.39463	0.60219	1.01149	0.921103	1.3304	1.3008	1.23472
Weekly_Moderate_intensity_Aerobic_Exercise_Duration	-0.520112	-0.805503	-1.27723	-0.071633	-0.251062	-0.351845	0.380829	0.111952	0.189954	0.896849	0.696922	0.591579	-1.68925	-1.80093	-3.19397	-1.16147	-1.52223	-1.64473	0.649031	0.189925	0.639511	1.01821	1.0201	0.941037
Weekly_High_intensity_Interval_Training_Duration	-0.653531	-0.920602	-1.82072	-0.126089	-0.0200875	-0.0162675	0.374969	0.144962	0.132803	0.854298	0.979945	0.984069	-2.1046	-2.16207	-4.20113	-1.48036	-1.59632	-1.62332	0.797539	0.320865	0.559693	1.22818	1.55615	1.59078
Weekly_Physical_Labor_Duration	1.35542	0.296334	3.25691	0.355786	0.356996	0.220741	0.0878192	0.662412	0.0114207	0.629892	0.678162	0.801384	-0.203245	-1.0421	0.74408	-1.09999	-1.33942	-1.50997	2.91409	1.63477	5.76974	1.81156	2.05341	1.95145
Daily_Sitting_Time	-0.167977	0.456201	1.49497	-0.217767	-0.00702144	1.48595	0.780907	0.377235	0.131296	0.698376	0.991451	0.0245865	-1.35908	-0.561573	-0.451887	-1.32594	-1.29961	0.192914	1.02312	1.47398	3.44183	0.890411	1.28557	2.77898
Weekly_Sauna_Bathing_Duration	-0.699173	-0.591966	0.0306841	0.840126	0.752923	0.731717	0.320955	0.32748	0.978926	0.198936	0.32443	0.346753	-2.08644	-1.78254	-2.26084	-0.446358	-0.751794	-0.800007	0.688093	0.598608	2.32221	2.12661	2.25764	2.26344
Weekly_Stone_Spa_Bathing_Duration	1.52404	-2.57051	-5.78135	0.237041	-1.35305	-5.33076	0.478303	0.162195	0.0984806	0.905912	0.560688	0.0235826	-2.71225	-6.18636	-12.6522	-3.71856	-5.9375	-9.93612	5.76033	1.04533	1.08951	4.19264	3.23141	-0.725402
Cigarette_Smoking	1.72771	0.809639	1.93919	4.90829	5.28841	0.786507	0.0762436	0.331738	0.227499	1.4797e-08	1.86637e-07	0.465021	-0.184507	-0.833132	-1.22297	3.28883	3.37661	-1.33505	3.63992	2.45241	5.10136	6.52776	7.20021	2.90806
Electronic_Cigarette_Smoking	0.822195	1.05013	2.30026	1.43891	1.74113	1.26922	0.282705	0.108574	0.0660099	0.0421395	0.034725	0.132113	-0.684606	-0.235236	-0.154055	0.0517692	0.12665	-0.387121	2.329	2.3355	4.75457	2.82606	3.35561	2.92555
Past_Smoking_Habit	1.3019	0.448303	1.6588	1.99187	2.31296	1.3468	0.03171	0.391206	0.0984691	0.000350857	0.000372093	0.0445652	0.115517	-0.581757	-0.312571	0.915867	1.05787	0.0331242	2.48829	1.47836	3.63017	3.06787	3.56805	2.66047
Past_Frequent_Secondhand_Smoke_Exposure	0.739747	-0.149616	0.0780221	0.755746	0.780383	0.80751	0.256522	0.789221	0.942281	0.211356	0.26865	0.26209	-0.543504	-1.25347	-2.04788	-0.433871	-0.608333	-0.609851	2.023	0.954234	2.20392	1.94536	2.1691	2.22487
Time_Spent_in_Nature	-0.166744	-0.250152	1.14097	-0.58751	-0.296289	1.26156	0.842953	0.728503	0.40905	0.453215	0.745782	0.174384	-1.82676	-1.67136	-1.58228	-2.13108	-2.09867	-0.564957	1.49327	1.17106	3.86421	0.956063	1.50609	3.08807
Daily_Direct_Sunlight_Exposure_Duration	1.61527	0.942778	2.76722	0.857405	1.32463	1.3488	0.0428127	0.171292	0.0337393	0.248452	0.124707	0.124273	0.0529851	-0.412441	0.215626	-0.604826	-0.370589	-0.37536	3.17756	2.298	5.31881	2.31964	3.01985	3.07295
Pet_Ownership	-0.928096	-0.123898	0.107719	1.81374	2.1117	0.829937	0.168337	0.829842	0.92899	0.0041851	0.00484576	0.270784	-2.25339	-1.26177	-2.28424	0.583356	0.655116	-0.654794	0.397196	1.01398	2.49968	3.04413	3.56828	2.31467
Frequency_of_Dental_Checkups	-0.734677	-0.849353	-1.26838	-0.396615	-0.0485324	0.171874	0.290686	0.149505	0.262572	0.536049	0.948083	0.820253	-2.10385	-2.00782	-3.49718	-1.66013	-1.51872	-1.3201	0.634498	0.309113	0.960417	0.866899	1.42166	1.66384
