## Additional file 7 for "Comprehensive Evaluation of Associations between Lifestyle Factors and Multiple Epigenetic Aging Indicators in the Japanese Population: A cross-sectional study"

### Sheet: Additional file 7
	Regression Coefficients						P value						Confidence Interval (Low)						Confidence Interval (High)
	Horvath	Hannum	PhenoAge	GrimAge	GrimAgev2	J-PCPhenoAge	Horvath	Hannum	PhenoAge	GrimAge	GrimAgev2	J-PCPhenoAge	Horvath	Hannum	PhenoAge	GrimAge	GrimAgev2	J-PCPhenoAge	Horvath	Hannum	PhenoAge	GrimAge	GrimAgev2	J-PCPhenoAge
term
Breakfast_Habit	-0.858123	-0.125524	-0.513897	-2.19544	-2.44073	-0.457764	0.453251	0.876785	0.731746	0.00218878	0.00289313	0.709518	-3.11771	-1.72503	-3.47508	-3.584	-4.02998	-2.88496	1.40147	1.47398	2.44728	-0.806875	-0.851479	1.96943
Lunch_Habit	3.89889	1.271	1.79293	0.878283	1.24555	1.26367	0.0698749	0.415202	0.532609	0.534399	0.441133	0.594701	-0.32185	-1.80649	-3.8784	-1.91216	-1.94524	-3.42566	8.11962	4.34849	7.46425	3.66873	4.43634	5.95301
Dinner_Habit	-2.50052	-2.39675	-1.18463	1.70309	1.75415	-3.42272	0.554572	0.436859	0.835223	0.539066	0.581479	0.467239	-10.8537	-8.47875	-12.434	-3.77083	-4.53001	-12.7148	5.85265	3.68525	10.0647	7.17701	8.03831	5.86937
Snack_Habit	2.02201	1.77311	2.66117	1.38311	2.13645	1.01327	0.176968	0.0980634	0.183031	0.15749	0.0543891	0.536024	-0.926046	-0.332477	-1.27303	-0.542092	-0.0408862	-2.21889	4.97007	3.8787	6.59537	3.30832	4.31379	4.24544
Late_night_Snack_Habit	0.272611	0.203876	-0.0711701	-0.389641	-0.421288	-0.394601	0.72363	0.713086	0.944462	0.434667	0.465649	0.637855	-1.25077	-0.891323	-2.08951	-1.37381	-1.56108	-2.05003	1.796	1.29907	1.94717	0.594533	0.718508	1.26082
Caloric_Intake_Management	1.03666	-0.00279752	1.2578	0.246529	0.168949	-0.176393	0.176459	0.995962	0.215704	0.620863	0.768523	0.833157	-0.473127	-1.09515	-0.743012	-0.737739	-0.965142	-1.83054	2.54644	1.08956	3.25862	1.2308	1.30304	1.47775
Caloric_Restriction_Frequency	1.25545	0.736792	3.22159	2.38152	2.444	1.9117	0.266784	0.373443	0.0347043	0.00119848	0.00382777	0.129282	-0.972238	-0.895855	0.235407	0.960165	0.803017	-0.566118	3.48314	2.36944	6.20777	3.80288	4.08499	4.38951
Carbohydrate_Restriction	2.2077	0.176947	1.64922	1.08391	0.846352	-0.204999	0.0934214	0.84256	0.316807	0.281215	0.375206	0.889424	-0.392895	-1.61512	-1.64188	-0.946674	-1.0673	-3.18808	4.80829	1.96902	4.94031	3.11449	2.76001	2.77808
Daily_Vegetable_Intake	-0.184841	0.595427	1.0983	0.271543	0.0505004	0.522431	0.882288	0.505978	0.506889	0.736562	0.956954	0.701035	-2.65209	-1.1717	-2.16803	-1.32282	-1.79856	-2.16502	2.28241	2.36255	4.36462	1.86591	1.89956	3.20988
Daily_Fruit_Intake	-1.13177	-0.436051	-1.08663	-0.350457	-0.603427	-1.1297	0.138272	0.428655	0.284693	0.480054	0.292423	0.175098	-2.63369	-1.52316	-3.0885	-1.32988	-1.73335	-2.76935	0.370151	0.651055	0.915245	0.62896	0.526491	0.509955
Weekly_Nut_Intake	0.0876738	0.220236	0.78684	0.0105683	-0.0879512	0.484039	0.911994	0.700075	0.454679	0.983707	0.882562	0.576258	-1.48004	-0.909005	-1.28995	-1.01192	-1.26438	-1.22594	1.65539	1.34948	2.86363	1.03306	1.08848	2.19402
Weekly_Yogurt_Kefir_Consumption	-1.44042	-0.394067	-1.32384	-0.0282543	-0.200742	-0.777642	0.0664337	0.490921	0.209075	0.956534	0.735933	0.369614	-2.98007	-1.52321	-3.39917	-1.05251	-1.37661	-2.48711	0.0992381	0.735072	0.751496	0.996003	0.975125	0.931825
Weekly_Ultra_processed_Food_Consumption	-0.146135	0.529523	-0.86944	-0.239738	-0.275206	0.16475	0.853971	0.354793	0.411944	0.644034	0.645401	0.850111	-1.71508	-0.599068	-2.96007	-1.26439	-1.45645	-1.55747	1.42281	1.65811	1.22119	0.784917	0.906039	1.88697
Weekly_Omega_3_Fatty_Acid_Food_Intake	-0.610777	0.193803	0.940683	0.898712	0.790581	0.623162	0.530899	0.778358	0.456814	0.145139	0.270218	0.549974	-2.53661	-1.16657	-1.55401	-0.31466	-0.622753	-1.43472	1.31505	1.55418	3.43537	2.11208	2.20392	2.68104
Weekly_Poultry_Consumption	-0.801454	0.112987	0.964654	-0.304251	-0.236539	0.878783	0.558083	0.907053	0.588105	0.730315	0.814596	0.549037	-3.50508	-1.79911	-2.55202	-2.04802	-2.22981	-2.01635	1.90218	2.02508	4.48133	1.43952	1.75673	3.77392
Weekly_Red_Meat_Consumption	-0.131314	0.513094	0.198438	-1.5802	-1.78616	-1.72595	0.919984	0.581046	0.907869	0.057803	0.0631865	0.219395	-2.71559	-1.32288	-3.18918	-3.21351	-3.67205	-4.49372	2.45296	2.34907	3.58606	0.0531137	0.099722	1.04182
Weekly_Refined_Grain_Intake	0.953343	0.678111	0.793791	-0.809789	-0.681642	0.0310857	0.491417	0.501869	0.671073	0.375752	0.518089	0.983803	-1.78157	-1.31513	-2.89747	-2.61316	-2.76419	-2.99375	3.68825	2.67135	4.48505	0.993584	1.4009	3.05592
Weekly_Whole_Grain_Intake	0.595987	0.0611341	0.531633	-0.0886281	-0.0325272	0.145777	0.431386	0.910506	0.597113	0.857348	0.954096	0.860195	-0.899128	-1.01343	-1.45432	-1.06275	-1.149	-1.48929	2.0911	1.1357	2.51758	0.88549	1.08395	1.78085
Daily_Lactic_Acid_Beverage_Intake	-0.0773328	-0.00821464	-0.0399971	-0.667155	-0.430041	1.03339	0.919689	0.988088	0.96866	0.179184	0.451334	0.214949	-1.59327	-1.09529	-2.05124	-1.64476	-1.55686	-0.607709	1.4386	1.07886	1.97124	0.31045	0.696776	2.67449
Daily_Coffee_Intake	0.516633	0.502486	0.829564	1.08904	0.874275	0.253442	0.583185	0.45574	0.503945	0.071061	0.210738	0.804186	-1.34338	-0.827098	-1.62056	-0.0948811	-0.501477	-1.76577	2.37665	1.83207	3.27968	2.27296	2.25003	2.27265
Daily_Tea_Intake	0.31557	0.222138	1.85305	-0.104332	0.140437	1.7252	0.689895	0.69514	0.0743771	0.838576	0.811773	0.042873	-1.24722	-0.897494	-0.185234	-1.11616	-1.02474	0.0562595	1.87836	1.34177	3.89132	0.907497	1.30561	3.39415
Daily_Soft_Drink_Intake	0.815516	0.14619	-0.0937214	-0.5042	-0.236079	0.568345	0.360639	0.821736	0.9374	0.387024	0.724392	0.563463	-0.944327	-1.13568	-2.45129	-1.65403	-1.55864	-1.37399	2.57536	1.42806	2.26385	0.645631	1.08648	2.51068
Daily_Water_Intake	1.52811	1.75287	-1.72107	0.73537	0.915511	1.31132	0.393876	0.175167	0.472169	0.531899	0.495946	0.504635	-2.00807	-0.791799	-6.4458	-1.58707	-1.73851	-2.56791	5.06428	4.29754	3.00366	3.05781	3.56953	5.19055
Use_of_Artificial_Sweeteners_in_Food_and_Drink	-0.101886	-0.532862	0.421103	-0.407434	-0.309274	0.872391	0.942675	0.596017	0.820567	0.652947	0.766683	0.569734	-2.9033	-2.51782	-3.24645	-2.19698	-2.36831	-2.15769	2.69952	1.4521	4.08865	1.38211	1.74976	3.90247
Weekly_Alcohol_Consumption_Days	1.36993	0.23273	0.704677	1.08595	0.870577	0.339098	0.0728867	0.673662	0.490721	0.0283948	0.130681	0.686773	-0.129157	-0.858724	-1.31346	0.116818	-0.262123	-1.32171	2.86902	1.32418	2.72281	2.05507	2.00328	1.9999
Daily_Alcohol_Intake	1.36993	0.23273	0.704677	1.08595	0.870577	0.339098	0.0728867	0.673662	0.490721	0.0283948	0.130681	0.686773	-0.129157	-0.858724	-1.31346	0.116818	-0.262123	-1.32171	2.86902	1.32418	2.72281	2.05507	2.00328	1.9999
Supplement_Intake	0.638763	0.220227	0.283882	0.876893	0.899485	0.45445	0.418558	0.695834	0.784958	0.0836065	0.12343	0.595362	-0.919963	-0.892392	-1.77117	-0.118255	-0.24846	-1.2351	2.19749	1.33285	2.33894	1.87204	2.04743	2.144
Quality_of_Sleep_and_Rest	-0.579179	-1.20514	-2.42931	-0.60367	-0.789955	-0.980866	0.456328	0.029089	0.0169884	0.228431	0.171495	0.244473	-2.11424	-2.28541	-4.41635	-1.59096	-1.92697	-2.64116	0.955881	-0.124867	-0.442268	0.383618	0.347061	0.679433
Average_Bedtime_in_the_Past_Year	0.101651	0.356658	1.16174	0.145309	0.187716	1.28465	0.894816	0.514502	0.248795	0.769374	0.740919	0.120264	-1.41822	-0.723452	-0.822893	-0.833759	-0.933821	-0.340747	1.62152	1.43677	3.14638	1.12438	1.30925	2.91005
Average_Sleep_Duration	0.184604	-0.289537	-0.8385	-0.527494	-0.704977	-0.846768	0.819767	0.614416	0.428226	0.309883	0.237575	0.330844	-1.41708	-1.42451	-2.92683	-1.55166	-1.88098	-2.56376	1.78629	0.845434	1.24983	0.496678	0.471029	0.870227
Difference_in_Sleep_Duration_Between_Weekdays_and_Weekends	0.542429	0.209178	0.942874	-0.130021	-0.246373	0.247645	0.504969	0.719005	0.378954	0.804201	0.683632	0.778859	-1.06431	-0.939246	-1.17095	-1.1661	-1.4406	-1.49439	2.14917	1.3576	3.05669	0.906057	0.947855	1.98968
Sleep_Quality_in_the_Past_Month	-0.28144	-1.15787	-1.62789	0.18608	0.0243158	-1.42012	0.721017	0.0389699	0.118057	0.716449	0.967123	0.0964588	-1.83871	-2.25614	-3.67521	-0.825883	-1.14143	-3.09833	1.27584	-0.0596005	0.419421	1.19804	1.19006	0.258079
Relaxation_30_Minutes_Before_Bedtime	0.0970669	0.845888	0.172589	-0.131108	-0.25219	0.508783	0.901208	0.128429	0.867329	0.795297	0.663466	0.548382	-1.4486	-0.24812	-1.86843	-1.12943	-1.39684	-1.1647	1.64273	1.9399	2.21361	0.867211	0.892463	2.18226
Caffeine_Consumption_Within_6_Hours_Before_Bedtime	-0.136934	1.2155	1.68733	0.526385	0.519039	0.435806	0.863605	0.0308693	0.105865	0.304255	0.379688	0.612787	-1.71272	0.113831	-0.363017	-0.483732	-0.646574	-1.26453	1.43885	2.31717	3.73767	1.5365	1.68465	2.13614
Weekly_Stretching_Exercise_Duration	-1.25196	-0.0969365	0.366911	-0.377626	-0.703098	-0.247968	0.119493	0.867111	0.730404	0.471953	0.241407	0.777847	-2.833	-1.24151	-1.73615	-1.41386	-1.8856	-1.98411	0.329078	1.04764	2.46997	0.658605	0.479403	1.48817
Weekly_Low_intensity_Resistance_Exercise_Duration	-0.937005	-0.537628	-1.2937	0.476006	-0.040271	-0.773019	0.218979	0.327585	0.20116	0.337366	0.943924	0.353109	-2.43865	-1.62051	-3.28644	-0.502405	-1.17157	-2.41473	0.56464	0.545259	0.699042	1.45442	1.09103	0.868697
Weekly_Moderate_intensity_Resistance_Exercise_Duration	-0.749573	-0.564775	-1.38832	0.321197	-0.0152088	-1.00972	0.408517	0.381276	0.244481	0.582202	0.981955	0.304529	-2.53964	-1.83716	-3.73835	-0.831511	-1.34378	-2.9483	1.04049	0.707605	0.961707	1.4739	1.31336	0.928872
Weekly_Low_intensity_Aerobic_Exercise_Duration	-0.284577	-0.697267	1.3285	0.307331	0.0430033	0.268605	0.710552	0.201865	0.187473	0.536307	0.939894	0.746725	-1.79993	-1.77304	-0.655579	-0.67387	-1.08392	-1.37418	1.23077	0.378511	3.31259	1.28853	1.16993	1.91139
Weekly_Moderate_intensity_Aerobic_Exercise_Duration	0.152465	-0.488876	-0.595766	-0.712521	-0.511981	0.192432	0.863252	0.435303	0.606729	0.206683	0.43165	0.839987	-1.59756	-1.72547	-2.88107	-1.82367	-1.79676	-1.69027	1.90249	0.747722	1.68954	0.398632	0.772803	2.07513
Weekly_High_intensity_Interval_Training_Duration	-3.9674	-2.62401	-3.55989	-2.43607	-2.55384	-2.39607	0.0237396	0.0366325	0.129379	0.0278535	0.0481474	0.214352	-7.39619	-5.08221	-8.17523	-4.60248	-5.08653	-6.19618	-0.538603	-0.165804	1.05545	-0.269664	-0.021149	1.40403
Weekly_Physical_Labor_Duration	-0.343706	1.89938	-0.241568	0.373401	0.592119	-0.257833	0.721099	0.00500054	0.848221	0.54591	0.407283	0.803885	-2.24666	0.584505	-2.73497	-0.847349	-0.817784	-2.30888	1.55924	3.21425	2.25183	1.59415	2.00202	1.79321
Daily_Sitting_Time	-0.0688766	-0.572142	-1.77923	0.537739	0.81031	0.134401	0.933466	0.332423	0.100697	0.314672	0.187346	0.880664	-1.69973	-1.73616	-3.90873	-0.516795	-0.399706	-1.63417	1.56198	0.59188	0.350271	1.59227	2.02033	1.90297
Weekly_Sauna_Bathing_Duration	-1.40199	-1.43932	-1.16833	-0.748943	-0.917763	-1.5941	0.218026	0.0755007	0.437508	0.309316	0.277213	0.198809	-3.6442	-3.02872	-4.13756	-2.20129	-2.58247	-4.03667	0.840218	0.150089	1.80091	0.703402	0.746943	0.84846
Weekly_Stone_Spa_Bathing_Duration	-1.33703	-0.90644	0.961934	-0.403334	0.119228	1.73816	0.411765	0.444044	0.662187	0.707276	0.922919	0.334405	-4.55095	-3.24324	-3.38589	-2.52457	-2.31522	-1.81249	1.8769	1.43036	5.30976	1.71791	2.55368	5.28881
Cigarette_Smoking	0.584138	1.18244	0.788301	4.54339	4.96162	0.134491	0.747201	0.366467	0.743236	8.3543e-05	0.000144218	0.945613	-2.99677	-1.4004	-3.96535	2.33569	2.45867	-3.76016	4.16504	3.76528	5.54196	6.75109	7.46456	4.02914
Electronic_Cigarette_Smoking	2.3823	2.08179	3.10313	2.07568	2.54504	5.25767	0.219835	0.133876	0.230314	0.101481	0.0776838	0.0127097	-1.44352	-0.649265	-1.99271	-0.414726	-0.286651	1.14286	6.20813	4.81285	8.19897	4.56609	5.37674	9.37249
Past_Smoking_Habit	-1.0036	-0.229959	-1.89873	1.666	1.29623	-0.524494	0.255878	0.716928	0.101388	0.00299746	0.0464308	0.58464	-2.7448	-1.48288	-4.17595	0.577252	0.020834	-2.41908	0.737595	1.02296	0.378484	2.75476	2.57162	1.37009
Past_Frequent_Secondhand_Smoke_Exposure	0.0865017	0.520918	-1.08455	1.28074	1.54251	0.776786	0.921374	0.400299	0.343605	0.0212683	0.015542	0.410391	-1.64619	-0.700933	-3.3428	0.194191	0.298257	-1.08481	1.8192	1.74277	1.1737	2.36729	2.78676	2.63838
Time_Spent_in_Nature	-0.157569	0.656108	-1.12071	-0.204365	0.000985888	0.0330448	0.873187	0.345699	0.383456	0.746758	0.998915	0.975043	-2.1094	-0.716078	-3.65713	-1.45456	-1.43121	-2.0538	1.79426	2.02829	1.4157	1.04583	1.43318	2.11989
Daily_Direct_Sunlight_Exposure_Duration	0.286576	0.535821	-1.73779	-0.519017	-0.182235	-0.206072	0.718427	0.343795	0.0942558	0.308276	0.758502	0.809171	-1.28479	-0.580651	-3.77776	-1.5235	-1.35376	-1.89194	1.85794	1.65229	0.30219	0.48547	0.989293	1.4798
Pet_Ownership	0.149889	-0.408483	0.149455	-0.415774	-0.416478	-1.1715	0.860833	0.506454	0.896603	0.467752	0.527555	0.21405	-1.54192	-1.6234	-2.1257	-1.54775	-1.72041	-3.02989	1.8417	0.806431	2.42461	0.716206	0.887453	0.686885
Frequency_of_Dental_Checkups	-0.713796	-1.39486	-2.58654	0.17849	-0.665371	-1.88144	0.440383	0.036994	0.0368097	0.768278	0.340321	0.0634208	-2.53998	-2.7041	-5.01188	-1.01854	-2.04172	-3.86967	1.11239	-0.0856188	-0.161196	1.37552	0.71098	0.106794
