## Additional file 8 for "Comprehensive Evaluation of Associations between Lifestyle Factors and Multiple Epigenetic Aging Indicators in the Japanese Population: A cross-sectional study"

### Sheet: Additional file 8
	Regression Coefficients							P value							Confidence Interval (Low)							Confidence Interval (High)
	Horvath	Hannum	PhenoAge	GrimAge	GrimAgev2	J-PCPhenoAge	DunedinPACE	Horvath	Hannum	PhenoAge	GrimAge	GrimAgev2	J-PCPhenoAge	DunedinPACE	Horvath	Hannum	PhenoAge	GrimAge	GrimAgev2	J-PCPhenoAge	DunedinPACE	Horvath	Hannum	PhenoAge	GrimAge	GrimAgev2	J-PCPhenoAge	DunedinPACE
term
Breakfast_Habit	-0.0485897	0.124877	0.0605325	-0.0397003	-0.0102788	0.0766034	0.069967	0.601129	0.125596	0.61874	0.612967	0.910221	0.427305	0.782563	-0.232503	-0.0355526	-0.180221	-0.19502	-0.190786	-0.114246	-0.431823	0.135324	0.285306	0.301286	0.11562	0.170229	0.267453	0.571757
Lunch_Habit	0.0237388	-0.159213	-0.13034	0.197933	0.221782	-0.079636	0.35237	0.883187	0.261473	0.545353	0.155879	0.174551	0.631416	0.429162	-0.296106	-0.438989	-0.556903	-0.0768224	-0.100157	-0.40816	-0.528498	0.343584	0.120563	0.296223	0.472689	0.543721	0.248888	1.23324
Dinner_Habit	0.451025	-0.0983719	-0.330461	0.338565	0.409998	-0.0896233	0.626109	0.23544	0.764527	0.49537	0.285964	0.267086	0.811993	0.542844	-0.298896	-0.748423	-1.28882	-0.287803	-0.3191	-0.835372	-1.40873	1.20095	0.551679	0.627893	0.964932	1.1391	0.656126	2.66095
Snack_Habit	0.0615173	0.10496	0.202201	-0.038786	-0.0149687	0.100214	0.0618883	0.395175	0.100457	0.0368174	0.532303	0.836104	0.180666	0.756571	-0.0814456	-0.0206518	0.0126495	-0.161666	-0.158252	-0.0473165	-0.333243	0.20448	0.230571	0.391753	0.0840943	0.128315	0.247744	0.457019
Late_night_Snack_Habit	0.150902	0.0731017	0.16341	0.109882	0.111574	0.0107002	0.201824	0.0154557	0.173373	0.0458439	0.0412108	0.0705111	0.862748	0.230813	0.02941	-0.0326813	0.0030808	0.00448014	-0.00952471	-0.111818	-0.130342	0.272395	0.178885	0.323739	0.215284	0.232673	0.133218	0.53399
Caloric_Intake_Management	0.0934472	0.0122169	-0.0296946	-0.119259	-0.132964	0.0247373	-0.12104	0.20238	0.848006	0.755519	0.0583817	0.0718237	0.738278	0.547826	-0.0510591	-0.113947	-0.218482	-0.242836	-0.277963	-0.121779	-0.519328	0.237953	0.138381	0.159093	0.00431675	0.0120348	0.171253	0.277248
Caloric_Restriction_Frequency	0.0265814	0.0806907	0.11849	0.152043	0.156251	0.0391808	0.289466	0.797667	0.369666	0.376113	0.0840918	0.12676	0.71076	0.300932	-0.178764	-0.0970737	-0.146136	-0.0208887	-0.0451575	-0.170083	-0.263036	0.231927	0.258455	0.383116	0.324974	0.357659	0.248445	0.841968
Carbohydrate_Restriction	0.0872834	-0.0313427	0.202115	0.112353	0.126754	-0.0905454	0.0205725	0.476071	0.773955	0.198926	0.278184	0.279284	0.503432	0.948599	-0.15765	-0.250099	-0.110166	-0.0939603	-0.106203	-0.362141	-0.617092	0.332217	0.187413	0.514397	0.318666	0.359712	0.18105	0.658237
Daily_Vegetable_Intake	-0.0140039	0.0228843	-0.081381	-0.203843	-0.196214	-0.0568769	-0.582143	0.907386	0.82369	0.603133	0.0435415	0.0969526	0.637593	0.0756859	-0.252414	-0.180445	-0.391219	-0.401652	-0.428597	-0.295853	-1.22565	0.224407	0.226214	0.228457	-0.00603322	0.036169	0.182099	0.0613608
Daily_Fruit_Intake	0.173025	0.0304278	-0.026083	0.0334129	0.0119885	-0.0256811	0.0271477	0.0114826	0.599095	0.76872	0.555374	0.855848	0.702469	0.881724	0.0397762	-0.0840695	-0.201751	-0.0786851	-0.118688	-0.158729	-0.334037	0.306274	0.144925	0.149585	0.145511	0.142664	0.107367	0.388332
Weekly_Nut_Intake	-0.00140805	-0.0652354	-0.116761	-0.00250747	-0.03845	-0.00719481	-0.216687	0.985459	0.335516	0.251046	0.969245	0.612068	0.926974	0.307214	-0.154352	-0.199009	-0.317492	-0.131264	-0.188456	-0.162605	-0.635633	0.151536	0.0685378	0.0839694	0.126249	0.111556	0.148215	0.202259
Weekly_Yogurt_Kefir_Consumption	-0.117176	-0.0184409	-0.136469	0.0234762	0.0761799	-0.0248797	0.0174973	0.0998892	0.762425	0.146377	0.697056	0.283227	0.729152	0.927438	-0.25719	-0.139209	-0.321534	-0.095965	-0.0640385	-0.16718	-0.362941	0.0228378	0.102327	0.0485954	0.142917	0.216398	0.11742	0.397935
Weekly_Ultra_processed_Food_Consumption	-0.069863	-0.133886	-0.21	0.00164586	0.00227865	-0.080496	-0.137955	0.333487	0.0356934	0.029487	0.978428	0.974466	0.275531	0.488775	-0.212519	-0.258635	-0.398611	-0.118859	-0.138675	-0.226199	-0.531958	0.072793	-0.00913718	-0.0213884	0.122151	0.143232	0.065207	0.256049
Weekly_Omega_3_Fatty_Acid_Food_Intake	0.0506946	0.051622	0.0688523	0.0964275	0.119411	-0.000402426	0.205041	0.529018	0.457163	0.514306	0.160749	0.132934	0.996027	0.349386	-0.108596	-0.0856207	-0.140028	-0.0390194	-0.037008	-0.160385	-0.22772	0.209986	0.188865	0.277733	0.231874	0.275829	0.15958	0.637802
Weekly_Poultry_Consumption	-0.106173	-0.0474867	-0.0554743	0.0586494	0.0684381	-0.0515793	0.525449	0.306704	0.596901	0.681272	0.500161	0.504078	0.623557	0.0645003	-0.311272	-0.225113	-0.322825	-0.113373	-0.134188	-0.259531	-0.032232	0.0989262	0.130139	0.211877	0.230672	0.271064	0.156372	1.08313
Weekly_Red_Meat_Consumption	-0.116681	-0.0855547	0.0504143	-0.0913947	-0.117582	-0.0561804	-0.0228613	0.305483	0.380562	0.738664	0.34225	0.292523	0.62599	0.940446	-0.341553	-0.278345	-0.248974	-0.281568	-0.338191	-0.284381	-0.628641	0.10819	0.107236	0.349802	0.098779	0.103028	0.17202	0.582918
Weekly_Refined_Grain_Intake	-0.0130513	-0.0116825	-0.0626932	-0.0848626	-0.0637941	-0.0744253	0.0245764	0.922955	0.920712	0.734873	0.45782	0.634947	0.593457	0.946655	-0.280352	-0.2441	-0.429751	-0.310935	-0.329834	-0.350471	-0.702665	0.254249	0.220735	0.304365	0.14121	0.202245	0.20162	0.751818
Weekly_Whole_Grain_Intake	0.0716855	0.0943626	0.255007	-0.00224124	-0.00387872	0.0410307	0.14725	0.283663	0.106694	0.0048859	0.969111	0.954108	0.55283	0.423056	-0.0603052	-0.0206538	0.0794444	-0.116922	-0.137423	-0.0957733	-0.216032	0.203676	0.209379	0.43057	0.112439	0.129665	0.177835	0.510532
Daily_Lactic_Acid_Beverage_Intake	-0.134403	-0.058496	-0.0584125	0.001876	0.00727904	0.0602191	0.0103188	0.0791787	0.383275	0.560457	0.97741	0.924681	0.445764	0.961185	-0.284767	-0.191079	-0.256975	-0.129414	-0.145277	-0.0959756	-0.409584	0.0159618	0.0740874	0.14015	0.133166	0.159835	0.216414	0.430222
Daily_Coffee_Intake	0.0162835	-0.082669	-0.0193914	-0.0163418	0.00129171	0.00200194	-0.0609469	0.862355	0.315528	0.874994	0.839141	0.989019	0.983541	0.813796	-0.169673	-0.245321	-0.263513	-0.175802	-0.184622	-0.190224	-0.573201	0.20224	0.079983	0.22473	0.143118	0.187205	0.194228	0.451307
Daily_Tea_Intake	0.0501583	0.020146	0.110402	-0.0904415	-0.0908139	0.0849205	-0.146159	0.481668	0.745153	0.24038	0.13825	0.202404	0.257638	0.45324	-0.0908339	-0.10254	-0.0751802	-0.210572	-0.231305	-0.0632039	-0.531408	0.19115	0.142832	0.295985	0.0296893	0.0496768	0.233045	0.239091
Daily_Soft_Drink_Intake	0.0746266	0.0712355	0.0753265	0.0625722	0.0871612	0.0788861	0.0729316	0.301762	0.251179	0.423257	0.299707	0.216596	0.277988	0.707911	-0.0680701	-0.0512522	-0.110663	-0.0565712	-0.0519642	-0.0646698	-0.312299	0.217323	0.193723	0.261316	0.181716	0.226287	0.222442	0.458162
Daily_Water_Intake	-0.059829	0.0829203	0.106821	0.0254078	0.00191774	0.306661	0.300847	0.658345	0.486211	0.540908	0.826472	0.98854	0.0295428	0.421714	-0.327641	-0.152591	-0.238803	-0.204175	-0.262525	0.0311557	-0.439362	0.207983	0.318432	0.452446	0.254991	0.266361	0.582166	1.04106
Use_of_Artificial_Sweeteners_in_Food_and_Drink	-0.0375031	0.118497	-0.0197454	-0.0138853	0.0891949	0.138066	0.393147	0.768497	0.282591	0.907308	0.896974	0.473522	0.290915	0.259195	-0.28992	-0.0992428	-0.355931	-0.226374	-0.156994	-0.120192	-0.294616	0.214914	0.336237	0.31644	0.198604	0.335384	0.396323	1.08091
Weekly_Alcohol_Consumption_Days	0.0416205	0.0467273	0.0919302	0.0794794	0.0967039	0.0918193	-0.130195	0.601799	0.493441	0.38587	0.235142	0.214047	0.251571	0.544366	-0.116205	-0.0881738	-0.117669	-0.0525901	-0.0567766	-0.0661978	-0.554912	0.199446	0.181628	0.30153	0.211549	0.250184	0.249836	0.294522
Supplement_Intake	0.0782835	-0.109009	0.0501737	-0.038744	-0.0595683	-0.0878394	-0.0318388	0.262475	0.0816294	0.586221	0.514036	0.39116	0.238691	0.868068	-0.0596412	-0.231994	-0.132365	-0.156256	-0.19694	-0.235072	-0.411466	0.216208	0.013976	0.232712	0.0787682	0.0778031	0.0593937	0.347788
Quality_of_Sleep_and_Rest	0.0948982	0.0893608	-0.00697538	0.0287934	0.0213455	-0.0288953	0.0955692	0.21468	0.180506	0.94398	0.653787	0.775314	0.708153	0.649497	-0.0558923	-0.0421091	-0.203487	-0.0982212	-0.126657	-0.18163	-0.320462	0.245689	0.220831	0.189537	0.155808	0.169348	0.123839	0.511601
Average_Bedtime_in_the_Past_Year	0.0412697	0.091641	0.0272641	0.0132477	0.00158163	0.00256545	0.213697	0.548956	0.129404	0.761885	0.820379	0.981452	0.971052	0.26145	-0.0949142	-0.027275	-0.150844	-0.102254	-0.133111	-0.137416	-0.16177	0.177454	0.210557	0.205372	0.12875	0.136274	0.142547	0.589164
Average_Sleep_Duration	-0.0178913	0.0247743	0.0323504	0.0181667	0.0159606	0.0146282	0.233555	0.7743	0.649335	0.693287	0.732123	0.79652	0.817348	0.174513	-0.141375	-0.0830283	-0.130004	-0.0868905	-0.106585	-0.110744	-0.105309	0.105592	0.132577	0.194704	0.123224	0.138506	0.14	0.57242
Difference_in_Sleep_Duration_Between_Weekdays_and_Weekends	0.135545	0.0496619	0.0750765	0.0412093	0.0254693	0.0169463	0.0580129	0.0657923	0.433743	0.434098	0.505927	0.72279	0.819224	0.771268	-0.00902626	-0.0757334	-0.114718	-0.0813384	-0.116669	-0.129866	-0.336955	0.280115	0.175057	0.264871	0.163757	0.167608	0.163759	0.452981
Sleep_Quality_in_the_Past_Month	-0.0238283	0.000766408	-0.126427	-0.033935	-0.0668132	-0.045305	-0.0186208	0.72729	0.989698	0.154988	0.555981	0.319866	0.514366	0.920738	-0.15905	-0.116731	-0.3015	-0.147937	-0.199445	-0.182711	-0.389033	0.111393	0.118264	0.0486454	0.0800669	0.0658182	0.0921013	0.351791
Relaxation_30_Minutes_Before_Bedtime	-0.0263518	-0.168755	-0.0849236	-0.0481271	-0.0982525	-0.0922005	-0.00864432	0.704817	0.0062588	0.348547	0.410742	0.150186	0.19946	0.963554	-0.164027	-0.288571	-0.263902	-0.163771	-0.232717	-0.233894	-0.383142	0.111324	-0.0489387	0.0940546	0.0675169	0.0362125	0.0494926	0.365854
Caffeine_Consumption_Within_6_Hours_Before_Bedtime	0.103465	0.0913521	0.045247	0.00199753	0.00188005	0.107853	0.212465	0.100573	0.0948409	0.579262	0.970455	0.97599	0.0880626	0.214009	-0.0204224	-0.0161498	-0.116313	-0.104929	-0.12196	-0.0164	-0.124761	0.227352	0.198854	0.206807	0.108924	0.12572	0.232105	0.549692
Weekly_Stretching_Exercise_Duration	0.0614491	-0.0339393	-0.0698073	0.0752199	0.0575658	-0.116372	0.0903005	0.433542	0.62655	0.496927	0.254998	0.45601	0.15758	0.678596	-0.0936818	-0.172012	-0.273109	-0.0551912	-0.0951404	-0.278613	-0.341089	0.21658	0.104134	0.133495	0.205631	0.210272	0.0458688	0.52169
Weekly_Low_intensity_Resistance_Exercise_Duration	0.028394	-0.0626952	0.0688611	-0.026554	-0.00938111	0.0899327	-0.3831	0.724264	0.358717	0.513022	0.693594	0.904104	0.262262	0.0770842	-0.130992	-0.197643	-0.13947	-0.160026	-0.163604	-0.0684029	-0.808628	0.18778	0.0722528	0.277192	0.106918	0.144841	0.248268	0.0424284
Weekly_Moderate_intensity_Resistance_Exercise_Duration	0.0430197	0.0873582	-0.118881	-0.0407531	-0.0630215	0.0299979	-0.0718382	0.586116	0.215026	0.254394	0.541666	0.418745	0.715993	0.741039	-0.113362	-0.0516445	-0.324802	-0.172898	-0.217131	-0.13338	-0.502228	0.199402	0.226361	0.0870396	0.0913917	0.0910881	0.193375	0.358552
Weekly_Low_intensity_Aerobic_Exercise_Duration	-0.0786876	0.110837	-0.0884706	0.0193286	0.0165079	0.000569708	-0.0368061	0.289018	0.0867488	0.366624	0.758073	0.821453	0.994009	0.856156	-0.22519	-0.0162934	-0.28214	-0.104904	-0.128322	-0.149692	-0.438726	0.067815	0.237967	0.105199	0.143561	0.161338	0.150832	0.365114
Weekly_Moderate_intensity_Aerobic_Exercise_Duration	-0.0759296	-0.101482	0.069662	0.00228402	0.00526235	-0.0313826	-0.159883	0.3607	0.160866	0.531957	0.974706	0.949516	0.711591	0.482643	-0.240098	-0.244052	-0.151013	-0.140515	-0.159471	-0.199485	-0.610269	0.0882392	0.0410876	0.290337	0.145083	0.169996	0.13672	0.290503
Weekly_High_intensity_Interval_Training_Duration	-0.0618655	-0.0992602	-0.160445	-0.0684825	-0.0402096	-0.0234184	0.136408	0.483646	0.202626	0.168697	0.361736	0.643752	0.794343	0.571164	-0.236505	-0.252855	-0.390129	-0.216843	-0.212272	-0.201269	-0.339967	0.112773	0.0543344	0.0692393	0.0798779	0.131853	0.154432	0.612782
Weekly_Physical_Labor_Duration	0.070746	0.041158	0.210638	-0.0199638	-0.0403613	-0.0166862	-0.17407	0.388202	0.560395	0.0505931	0.776846	0.618961	0.840318	0.434806	-0.0912651	-0.0986476	-0.000555261	-0.15948	-0.200994	-0.18064	-0.614573	0.232757	0.180964	0.42183	0.119552	0.120271	0.147268	0.266432
Daily_Sitting_Time	0.0549178	0.0811197	0.163231	0.024192	0.033398	0.105719	0.334465	0.376374	0.136269	0.049703	0.648656	0.589155	0.0956299	0.0544976	-0.0677427	-0.0260532	0.00021632	-0.0809099	-0.0889839	-0.018972	-0.00658462	0.177578	0.188293	0.326245	0.129294	0.15578	0.230409	0.675514
Weekly_Sauna_Bathing_Duration	-0.179895	-0.0777601	-0.0234223	-0.0154679	-0.0337961	0.0659312	0.104104	0.0213054	0.244536	0.818478	0.812873	0.658092	0.400807	0.617384	-0.332415	-0.209594	-0.225648	-0.144899	-0.185008	-0.089209	-0.308175	-0.0273756	0.0540735	0.178803	0.113964	0.117415	0.221071	0.516384
Weekly_Stone_Spa_Bathing_Duration	0.140546	-0.31162	-0.306523	-0.0889609	-0.244178	-0.608813	-1.08185	0.524158	0.109378	0.282971	0.637292	0.265618	0.0080295	0.0769727	-0.295817	-0.69439	-0.870012	-0.462418	-0.677101	-1.05517	-2.28303	0.576909	0.0711496	0.256965	0.284496	0.188744	-0.162459	0.119331
Cigarette_Smoking	0.172453	0.160561	0.172686	0.340659	0.379006	0.0208254	0.458356	0.119445	0.0903985	0.232235	0.000495776	0.000766401	0.851884	0.128579	-0.045484	-0.0257687	-0.11263	0.153648	0.162975	-0.200137	-0.135229	0.390389	0.34689	0.458001	0.527671	0.595037	0.241787	1.05194
Electronic_Cigarette_Smoking	0.0408316	0.0935773	0.119348	0.0395169	0.0760337	0.00281345	0.0875113	0.623836	0.199926	0.273477	0.577775	0.356438	0.973441	0.701382	-0.123891	-0.0503344	-0.095766	-0.100955	-0.0868597	-0.16449	-0.364066	0.205554	0.237489	0.334463	0.179989	0.238927	0.170116	0.539088
Past_Smoking_Habit	0.0841158	0.00901475	-0.00573226	0.078319	0.0740919	0.0127916	0.145912	0.260773	0.889081	0.952998	0.218631	0.320461	0.864897	0.477262	-0.0634833	-0.118931	-0.198314	-0.0472509	-0.0732218	-0.136032	-0.260005	0.231715	0.13696	0.18685	0.203889	0.221405	0.161615	0.551829
Past_Frequent_Secondhand_Smoke_Exposure	-0.0992211	-0.118276	-0.111631	-0.0216855	-0.0208856	0.0447403	0.0643913	0.209905	0.0856602	0.278135	0.745175	0.787973	0.573145	0.765972	-0.255244	-0.253459	-0.314802	-0.153763	-0.174614	-0.112314	-0.36374	0.0568012	0.0169079	0.0915391	0.110392	0.132843	0.201794	0.492523
Time_Spent_in_Nature	-0.0413452	-0.0325613	0.118982	-0.0930081	-0.0672275	0.10549	0.396606	0.660112	0.688029	0.344841	0.242279	0.467431	0.266251	0.123532	-0.227394	-0.193011	-0.129945	-0.249941	-0.250166	-0.0817553	-0.110032	0.144704	0.127888	0.367909	0.0639249	0.115711	0.292736	0.903244
Daily_Direct_Sunlight_Exposure_Duration	0.139463	0.0942949	0.181015	0.0571684	0.0750216	0.0649343	-0.0459567	0.121209	0.239909	0.116426	0.451456	0.392966	0.4918	0.850267	-0.0376274	-0.0640999	-0.0458213	-0.0930241	-0.0985856	-0.122083	-0.528015	0.316554	0.25269	0.407852	0.207361	0.248629	0.251952	0.436101
Pet_Ownership	-0.0339259	-0.00245992	-0.0786442	0.16016	0.194069	0.0338309	0.30924	0.63042	0.966607	0.395989	0.00995913	0.00840704	0.624207	0.116592	-0.173668	-0.118832	-0.262026	0.0395003	0.0513024	-0.102898	-0.0786779	0.105816	0.113912	0.104737	0.28082	0.336835	0.17056	0.697158
Frequency_of_Dental_Checkups	-0.0937812	-0.0451367	-0.0681038	0.0230899	0.0617519	0.0402988	0.132305	0.179285	0.456931	0.448905	0.69395	0.365464	0.568276	0.488057	-0.2314	-0.165105	-0.245925	-0.0930763	-0.0730729	-0.0994362	-0.245004	0.0438372	0.074832	0.109717	0.139256	0.196577	0.180034	0.509614
