## Additional file 9 for "Comprehensive Evaluation of Associations between Lifestyle Factors and Multiple Epigenetic Aging Indicators in the Japanese Population: A cross-sectional study"

### Sheet: Additional file 9
	Regression Coefficients							P value							Confidence Interval (Low)							Confidence Interval (High)
	Horvath	Hannum	PhenoAge	GrimAge	GrimAgev2	J-PCPhenoAge	DunedinPACE	Horvath	Hannum	PhenoAge	GrimAge	GrimAgev2	J-PCPhenoAge	DunedinPACE	Horvath	Hannum	PhenoAge	GrimAge	GrimAgev2	J-PCPhenoAge	DunedinPACE	Horvath	Hannum	PhenoAge	GrimAge	GrimAgev2	J-PCPhenoAge	DunedinPACE
term
Breakfast_Habit	0.116944	0.138381	-0.0398045	-0.0808728	-0.0672858	0.146781	0.283976	0.377231	0.193917	0.790554	0.391009	0.58634	0.336616	0.423299	-0.145701	-0.0721316	-0.337702	-0.267815	-0.313264	-0.156133	-0.419748	0.37959	0.348893	0.258093	0.106069	0.178693	0.449695	0.987699
Lunch_Habit	0.445772	0.285323	0.223027	0.188128	0.222302	0.240553	-0.231215	0.0680035	0.146762	0.421638	0.282564	0.301198	0.382676	0.719324	-0.0338958	-0.102622	-0.327435	-0.158465	-0.203536	-0.305941	-1.5098	0.925439	0.673267	0.773489	0.534722	0.648141	0.787047	1.04737
Dinner_Habit	-0.348716	-0.610372	-0.0888746	0.0435549	0.179081	-0.888256	0.118161	0.511313	0.154921	0.883436	0.909032	0.702824	0.138301	0.933137	-1.40269	-1.45719	-1.29388	-0.714177	-0.753618	-2.07007	-2.68149	0.705262	0.236444	1.11613	0.801287	1.11178	0.293558	2.91781
Snack_Habit	-0.0124252	0.0322587	0.0283251	-0.00268544	0.0997433	0.00467553	0.356884	0.939231	0.807819	0.883166	0.981554	0.48078	0.981365	0.413206	-0.336652	-0.231561	-0.355279	-0.233644	-0.18103	-0.394663	-0.508286	0.311802	0.296079	0.411929	0.228273	0.380517	0.404014	1.22205
Late_night_Snack_Habit	-0.0433793	-0.054794	0.0263518	-0.00802616	-0.0138408	-0.085636	-0.174636	0.637998	0.465636	0.804875	0.903265	0.869263	0.430812	0.481627	-0.226566	-0.203886	-0.185751	-0.13931	-0.181138	-0.301464	-0.667158	0.139808	0.0942982	0.238455	0.123257	0.153457	0.130192	0.317887
Caloric_Intake_Management	0.105661	-0.117158	0.0698146	-0.0406369	-0.0337859	-0.0488071	-0.0309608	0.261403	0.131858	0.519205	0.545171	0.688718	0.644652	0.901996	-0.0805967	-0.270523	-0.145295	-0.174026	-0.201509	-0.259171	-0.53105	0.291918	0.0362069	0.284924	0.092752	0.133938	0.161556	0.469129
Caloric_Restriction_Frequency	0.225377	0.172596	0.241014	0.18798	0.245933	0.234452	0.325524	0.116078	0.132359	0.140217	0.0687409	0.0542462	0.142136	0.382663	-0.0572293	-0.0535796	-0.0813115	-0.0148553	-0.00461861	-0.0806445	-0.413779	0.507983	0.398772	0.563339	0.390815	0.496485	0.549549	1.06483
Carbohydrate_Restriction	0.0967315	-0.0734747	-0.0335607	-0.0428886	-0.114775	-0.155714	-0.121708	0.576084	0.556273	0.871867	0.698555	0.442602	0.439036	0.776959	-0.252068	-0.324086	-0.456625	-0.265249	-0.415235	-0.561768	-0.98524	0.445531	0.177137	0.389504	0.179472	0.185684	0.25034	0.741825
Daily_Vegetable_Intake	0.058448	0.0133788	0.0297098	-0.0294147	-0.0340836	0.00766459	-0.336493	0.68932	0.909731	0.858516	0.777373	0.794041	0.962834	0.383082	-0.232193	-0.22133	-0.301696	-0.236213	-0.293771	-0.319534	-1.1014	0.349089	0.248088	0.361116	0.177383	0.225603	0.334863	0.428415
Daily_Fruit_Intake	-0.156416	-0.10342	-0.0945168	-0.0138552	-0.0317589	-0.0787156	-0.183693	0.0723748	0.139236	0.33443	0.824845	0.676225	0.423423	0.429279	-0.327439	-0.241369	-0.288522	-0.138324	-0.182873	-0.273822	-0.644726	0.014606	0.0345298	0.0994888	0.110613	0.119355	0.11639	0.27734
Weekly_Nut_Intake	0.196996	0.0932049	0.0833891	0.0458306	0.0275469	0.114456	0.362091	0.0623482	0.240735	0.464199	0.516249	0.769672	0.364001	0.159707	-0.0105158	-0.0640807	-0.142871	-0.0944317	-0.160311	-0.136815	-0.146413	0.404508	0.25049	0.309649	0.186093	0.215405	0.365726	0.870594
Weekly_Yogurt_Kefir_Consumption	-0.110144	-0.017134	-0.105806	0.026607	0.014814	-0.126452	-0.31403	0.220767	0.815078	0.311504	0.68494	0.853164	0.216124	0.203097	-0.288001	-0.162813	-0.312902	-0.10372	-0.144342	-0.328587	-0.801713	0.0677141	0.128545	0.101291	0.156934	0.17397	0.0756825	0.173654
Weekly_Ultra_processed_Food_Consumption	-0.022047	0.0310435	-0.0327768	0.00596465	-0.00781485	-0.00015468	0.191759	0.797628	0.655635	0.737882	0.92199	0.918457	0.998718	0.400444	-0.193003	-0.107312	-0.227483	-0.115122	-0.159621	-0.191548	-0.260532	0.14891	0.169399	0.161929	0.127052	0.143992	0.191239	0.64405
Weekly_Omega_3_Fatty_Acid_Food_Intake	-0.12896	-0.0511784	0.0262938	-0.0304887	-0.0127163	-0.00830365	-0.116505	0.25771	0.573146	0.840228	0.707474	0.898657	0.948352	0.700972	-0.354505	-0.231636	-0.233154	-0.191975	-0.211323	-0.263368	-0.719541	0.0965841	0.12928	0.285741	0.130998	0.185891	0.24676	0.486532
Weekly_Poultry_Consumption	-0.129598	-0.103463	-0.0287095	-0.0299858	-0.0372477	0.162482	0.198493	0.421812	0.427434	0.877526	0.797813	0.797303	0.382266	0.647102	-0.449629	-0.362106	-0.399129	-0.262685	-0.325579	-0.206417	-0.662954	0.190433	0.155179	0.34171	0.202713	0.251084	0.531381	1.05994
Weekly_Red_Meat_Consumption	0.0307044	0.0665637	0.136539	-0.0852327	-0.11725	-0.0700562	-0.649703	0.852683	0.619383	0.472435	0.471531	0.441592	0.727218	0.147142	-0.298135	-0.199715	-0.240636	-0.320179	-0.419856	-0.470301	-1.53384	0.359543	0.332842	0.513715	0.149714	0.185356	0.330189	0.234435
Weekly_Refined_Grain_Intake	0.0895002	0.0239407	-0.0262252	-0.119713	-0.158685	-0.0311624	-0.242257	0.589177	0.853776	0.886943	0.314534	0.29599	0.870067	0.580814	-0.239879	-0.234356	-0.392976	-0.355541	-0.459685	-0.41051	-1.11375	0.418879	0.282237	0.340526	0.116116	0.142316	0.348185	0.629235
Weekly_Whole_Grain_Intake	0.0369641	0.0277771	-0.0390814	-0.0313882	-0.00762849	-0.0451546	0.0357432	0.692756	0.718752	0.719731	0.650283	0.92675	0.684928	0.887259	-0.148938	-0.125587	-0.255572	-0.16897	-0.172603	-0.266628	-0.465471	0.222866	0.181141	0.177409	0.106193	0.157346	0.176319	0.536957
Daily_Lactic_Acid_Beverage_Intake	0.0141246	0.0266837	-0.00670727	-0.0281499	-0.0279157	0.0599358	0.127545	0.87176	0.699341	0.946426	0.646779	0.725192	0.554763	0.578458	-0.159937	-0.110645	-0.205203	-0.150202	-0.185849	-0.141774	-0.328425	0.188186	0.164013	0.191788	0.0939023	0.130017	0.261646	0.583516
Daily_Coffee_Intake	0.116991	0.17025	0.143693	0.163484	0.118649	0.220683	-0.207878	0.34228	0.0861779	0.310879	0.074178	0.277866	0.115972	0.524051	-0.127218	-0.0248889	-0.137281	-0.0164325	-0.0978798	-0.0559703	-0.85565	0.3612	0.36539	0.424667	0.343401	0.335178	0.497336	0.439894
Daily_Tea_Intake	0.089428	0.084106	0.183069	0.0656362	0.0966922	0.15497	0.235109	0.25898	0.20455	0.0476325	0.261469	0.168738	0.0884313	0.266163	-0.0673923	-0.0470064	0.00196701	-0.0500745	-0.0420448	-0.0239689	-0.183429	0.246248	0.215218	0.364171	0.181347	0.235429	0.333909	0.653648
Daily_Soft_Drink_Intake	0.156027	0.0895093	0.0225276	0.0142677	0.00751938	0.0783926	0.0964599	0.184525	0.329566	0.873442	0.86148	0.941856	0.540178	0.755122	-0.0763827	-0.0924951	-0.259511	-0.148327	-0.197657	-0.175864	-0.518673	0.388437	0.271514	0.304566	0.176862	0.212695	0.332649	0.711593
Daily_Water_Intake	0.18889	0.200868	0.0112305	0.127546	0.147266	0.146028	0.402375	0.324225	0.195426	0.959214	0.355678	0.401533	0.502039	0.433791	-0.190712	-0.105705	-0.425398	-0.14613	-0.201073	-0.285876	-0.617433	0.568492	0.507441	0.447859	0.401223	0.495605	0.577932	1.42218
Use_of_Artificial_Sweeteners_in_Food_and_Drink	-0.0423569	-0.0584644	0.118299	-0.117419	-0.120654	0.039735	-0.220907	0.797522	0.661916	0.536581	0.336625	0.41818	0.834592	0.617093	-0.370564	-0.324143	-0.261808	-0.359632	-0.416338	-0.338818	-1.09868	0.28585	0.207215	0.498406	0.124794	0.175031	0.418288	0.656864
Weekly_Alcohol_Consumption_Days	0.113546	0.0516923	0.031292	0.0543676	0.039425	0.0421513	-0.104091	0.191292	0.45141	0.744863	0.370884	0.59904	0.660336	0.641534	-0.0582182	-0.0845512	-0.159835	-0.0660711	-0.109565	-0.148528	-0.548293	0.285309	0.187936	0.222419	0.174806	0.188415	0.232831	0.340111
Supplement_Intake	0.0358878	-0.0281316	-0.0120411	0.051724	0.0415659	-0.0325946	0.0750616	0.6907	0.69547	0.906502	0.427097	0.596436	0.745078	0.751066	-0.143431	-0.170976	-0.215895	-0.0775009	-0.114361	-0.231866	-0.395252	0.215207	0.114713	0.191813	0.180949	0.197493	0.166676	0.545376
Quality_of_Sleep_and_Rest	-0.105396	-0.149947	-0.187654	-0.120413	-0.154465	-0.162764	-0.552663	0.276032	0.052398	0.0757966	0.0751528	0.0715108	0.135832	0.0320879	-0.297071	-0.301496	-0.395327	-0.253376	-0.322855	-0.378067	-1.05654	0.0862796	0.00160155	0.0200194	0.0125496	0.013926	0.052538	-0.0487841
Average_Bedtime_in_the_Past_Year	0.11841	0.0588224	0.117631	0.0552374	0.0381457	0.166687	0.0183974	0.254381	0.467152	0.317085	0.444387	0.677316	0.182426	0.946743	-0.0872888	-0.101735	-0.115366	-0.0880495	-0.144109	-0.0806425	-0.529241	0.324109	0.219379	0.350627	0.198524	0.2204	0.414017	0.566036
Average_Sleep_Duration	0.0882611	0.0736669	0.02317	0.002488	-0.0122309	0.0302729	-0.150911	0.380937	0.340646	0.84215	0.97146	0.889217	0.783835	0.564582	-0.111771	-0.0795893	-0.208582	-0.13584	-0.187022	-0.18939	-0.671412	0.288293	0.226923	0.254922	0.140816	0.16256	0.249936	0.36959
Difference_in_Sleep_Duration_Between_Weekdays_and_Weekends	-0.0601984	-0.0380916	0.0376352	-0.0783421	-0.0982506	-0.0635757	0.130722	0.556658	0.63972	0.744734	0.283207	0.28013	0.582532	0.626534	-0.263626	-0.199781	-0.192112	-0.222871	-0.278362	-0.293405	-0.402901	0.143229	0.123598	0.267382	0.0661869	0.0818609	0.166254	0.664344
Sleep_Quality_in_the_Past_Month	0.120002	0.0118397	0.0855512	0.0771251	0.0841537	0.0622415	0.422423	0.222852	0.878452	0.460092	0.26748	0.324719	0.573042	0.104625	-0.0747541	-0.142148	-0.144499	-0.0605355	-0.0851593	-0.157287	-0.0900685	0.314758	0.165828	0.315602	0.214786	0.253467	0.28177	0.934914
Relaxation_30_Minutes_Before_Bedtime	0.0504371	0.0837023	0.0102556	0.0173957	0.00804992	0.0504386	-0.255259	0.588252	0.253315	0.928276	0.79271	0.919764	0.626582	0.283209	-0.1349	-0.0613494	-0.217272	-0.114285	-0.150972	-0.155737	-0.726269	0.235774	0.228754	0.237783	0.149077	0.167071	0.256614	0.215752
Caffeine_Consumption_Within_6_Hours_Before_Bedtime	-0.0302724	0.122973	0.217084	0.0650212	0.0866163	0.104031	0.13667	0.723269	0.0757029	0.0332922	0.298233	0.255559	0.29528	0.550228	-0.200198	-0.0130743	0.0177203	-0.0587784	-0.0641427	-0.0929051	-0.317577	0.139653	0.259021	0.416448	0.188821	0.237375	0.300968	0.590917
Weekly_Stretching_Exercise_Duration	-0.143873	-0.00314638	-0.0326757	-0.06876	-0.0918576	-0.0911222	-0.513128	0.16169	0.969648	0.781183	0.344892	0.309291	0.427689	0.0623889	-0.34685	-0.167679	-0.266634	-0.213033	-0.270856	-0.319084	-1.05359	0.0591044	0.161386	0.201283	0.0755132	0.0871411	0.13684	0.0273325
Weekly_Low_intensity_Resistance_Exercise_Duration	0.0275792	-0.0421155	-0.131908	0.0139872	-0.0586812	-0.0672099	-0.00526597	0.780576	0.593127	0.242783	0.841387	0.519555	0.559279	0.98409	-0.169279	-0.198701	-0.355316	-0.124946	-0.239783	-0.29608	-0.530334	0.224437	0.11447	0.0915	0.15292	0.122421	0.161661	0.519802
Weekly_Moderate_intensity_Resistance_Exercise_Duration	0.0461243	0.0470217	-0.10391	0.0262717	0.0150266	0.0333491	0.364452	0.685709	0.610017	0.432077	0.747219	0.884937	0.796544	0.23221	-0.180425	-0.136178	-0.3664	-0.135738	-0.191628	-0.223923	-0.238985	0.272674	0.230222	0.15858	0.188281	0.221681	0.290622	0.967889
Weekly_Low_intensity_Aerobic_Exercise_Duration	-0.0469077	-0.0200223	0.131803	0.046297	0.0666067	0.0810877	0.199758	0.594118	0.775998	0.190409	0.460795	0.388641	0.416639	0.390851	-0.221785	-0.159913	-0.0670686	-0.0782578	-0.0865804	-0.116975	-0.261834	0.12797	0.119868	0.330674	0.170852	0.219794	0.27915	0.661349
Weekly_Moderate_intensity_Aerobic_Exercise_Duration	0.0951591	-0.0592487	-0.0275312	0.00324958	0.0368079	0.0756199	-0.00197044	0.338703	0.449613	0.807386	0.963168	0.679796	0.492371	0.994046	-0.101971	-0.214731	-0.252075	-0.136659	-0.140483	-0.143033	-0.527038	0.292289	0.096234	0.197012	0.143158	0.214099	0.294273	0.523097
Weekly_High_intensity_Interval_Training_Duration	-0.358684	-0.216817	-0.39201	-0.249336	-0.242028	-0.377509	-0.863353	0.0895289	0.187292	0.0934059	0.0905711	0.183767	0.10137	0.113088	-0.774321	-0.54165	-0.851729	-0.539145	-0.601727	-0.831124	-1.93662	0.0569532	0.108017	0.0677087	0.040473	0.117671	0.076107	0.20992
Weekly_Physical_Labor_Duration	-0.0754088	0.145233	-0.188319	-0.0164212	-0.00247501	-0.0985037	-0.00813474	0.481871	0.097173	0.130043	0.832358	0.979223	0.414152	0.977519	-0.288219	-0.0270895	-0.433553	-0.170635	-0.191441	-0.337746	-0.582208	0.137402	0.317556	0.0569148	0.137793	0.186491	0.140738	0.565939
Daily_Sitting_Time	-0.0563839	-0.0874726	-0.194848	0.00158877	0.0437968	-0.0457042	0.353552	0.55175	0.259282	0.0838539	0.98185	0.618217	0.682781	0.169034	-0.244554	-0.240978	-0.416491	-0.13734	-0.130945	-0.268207	-0.15409	0.131786	0.066033	0.0267943	0.140517	0.218538	0.176798	0.861195
Weekly_Sauna_Bathing_Duration	-0.0870039	-0.0813653	-0.182554	-0.0816528	-0.0892904	-0.142735	0.0798618	0.499551	0.42974	0.209147	0.365721	0.422487	0.327158	0.817463	-0.342915	-0.285897	-0.469894	-0.260618	-0.310169	-0.431552	-0.608188	0.168908	0.123166	0.104787	0.0973127	0.131588	0.146082	0.767911
Weekly_Stone_Spa_Bathing_Duration	-0.157109	-0.119357	0.310309	-0.0430734	0.0505619	0.205697	-0.101637	0.399295	0.422714	0.166764	0.751452	0.771147	0.358875	0.837182	-0.526853	-0.414713	-0.133176	-0.313477	-0.295591	-0.239514	-1.08513	0.212636	0.175998	0.753795	0.22733	0.396714	0.650908	0.881859
Cigarette_Smoking	0.152774	0.0659179	0.124064	0.377787	0.428242	0.0153774	0.591112	0.480913	0.699517	0.616082	0.0160031	0.0274356	0.950153	0.303678	-0.277703	-0.273594	-0.367866	0.0726878	0.049168	-0.474409	-0.547504	0.583251	0.40543	0.615995	0.682887	0.807316	0.505164	1.72973
Electronic_Cigarette_Smoking	0.168926	0.138694	0.140204	-0.0703527	-0.0175545	0.481456	0.532303	0.45975	0.430693	0.589642	0.65416	0.930145	0.0673663	0.362359	-0.284939	-0.210513	-0.376623	-0.382392	-0.415899	-0.0354751	-0.626154	0.622791	0.487901	0.657031	0.241687	0.380789	0.998388	1.69076
Past_Smoking_Habit	-0.142793	0.044888	-0.0901655	0.0692354	0.0477918	-0.0311085	-0.0378629	0.237214	0.64018	0.523859	0.428084	0.655644	0.826423	0.906593	-0.381803	-0.145939	-0.371172	-0.104086	-0.165245	-0.313523	-0.679429	0.096218	0.235715	0.190841	0.242557	0.260828	0.251306	0.603703
Past_Frequent_Secondhand_Smoke_Exposure	-0.00789612	0.00604544	-0.120768	0.0738548	0.0944709	-0.0255812	-0.0223557	0.935272	0.938455	0.280971	0.295037	0.278214	0.816227	0.933793	-0.201252	-0.149684	-0.342604	-0.0658441	-0.0780723	-0.244524	-0.557886	0.18546	0.161775	0.101067	0.213554	0.267014	0.193362	0.513175
Time_Spent_in_Nature	-0.127372	0.00828492	-0.131999	-0.0974411	-0.0348408	-0.00635356	0.546617	0.319425	0.934893	0.358587	0.295381	0.761101	0.964425	0.113041	-0.380938	-0.193439	-0.417002	-0.281913	-0.262813	-0.289778	-0.132828	0.126195	0.210009	0.153004	0.0870312	0.193131	0.277071	1.22606
Daily_Direct_Sunlight_Exposure_Duration	0.0855325	0.0555564	-0.0748708	0.00633433	0.0395174	0.0790694	0.208939	0.347151	0.437216	0.465471	0.920967	0.628585	0.432239	0.380822	-0.0948625	-0.0863312	-0.278484	-0.120592	-0.12294	-0.120702	-0.263846	0.265928	0.197444	0.128742	0.133261	0.201975	0.278841	0.681724
Pet_Ownership	-0.054082	-0.0381593	-0.0088586	-0.0399814	-0.0355982	-0.0881043	-0.179155	0.559823	0.613976	0.936537	0.547903	0.671603	0.414131	0.46775	-0.238356	-0.188656	-0.230635	-0.172164	-0.202632	-0.302385	-0.669152	0.130192	0.112338	0.212918	0.0922009	0.131435	0.126177	0.310842
Frequency_of_Dental_Checkups	0.00346489	-0.128276	-0.285401	-0.00784631	-0.0740363	-0.096914	-0.304948	0.973872	0.14138	0.0219918	0.918056	0.432865	0.429731	0.290291	-0.206869	-0.300339	-0.528317	-0.159455	-0.26131	-0.340525	-0.876049	0.213799	0.0437882	-0.0424847	0.143762	0.113238	0.146697	0.266152
