## Additional file 10 for "Comprehensive Evaluation of Associations between Lifestyle Factors and Multiple Epigenetic Aging Indicators in the Japanese Population: A cross-sectional study"

### Sheet: Additional file 10
	Regression Coefficients						P value						Confidence Interval (Low)						Confidence Interval (High)
	Horvath	Hannum	PhenoAge	GrimAge	GrimAgev2	J-PCPhenoAge	Horvath	Hannum	PhenoAge	GrimAge	GrimAgev2	J-PCPhenoAge	Horvath	Hannum	PhenoAge	GrimAge	GrimAgev2	J-PCPhenoAge	Horvath	Hannum	PhenoAge	GrimAge	GrimAgev2	J-PCPhenoAge
term
Breakfast_Habit	-0.607719	1.39459	0.765757	-0.423825	-0.101711	0.968451	0.576486	0.152518	0.659828	0.635916	0.922514	0.436131	-2.76012	-0.525	-2.67826	-2.1953	-2.17203	-1.48974	1.54468	3.31418	4.20978	1.34766	1.96861	3.42664
Lunch_Habit	0.215391	-1.44114	-1.759	2.26734	2.50293	-0.722526	0.909624	0.385884	0.562798	0.145978	0.170316	0.737354	-3.54108	-4.72454	-7.77475	-0.803162	-1.09336	-4.98683	3.97186	1.84226	4.25676	5.33785	6.09922	3.54178
Dinner_Habit	5.44007	-0.649708	-4.45114	4.17624	4.91704	-1.09863	0.219554	0.867187	0.517489	0.246294	0.244627	0.824167	-3.29753	-8.33955	-18.0495	-2.92949	-3.41988	-10.8835	14.1777	7.04014	9.14724	11.282	13.254	8.68629
Snack_Habit	0.743248	1.1649	2.88157	-0.452995	-0.171353	1.27971	0.388569	0.124576	0.035467	0.521672	0.8361	0.192394	-0.960234	-0.32739	0.200194	-1.85131	-1.81121	-0.655327	2.44673	2.6572	5.56295	0.945321	1.4685	3.21474
Late_night_Snack_Habit	1.81505	0.737151	2.2739	1.34562	1.37838	0.100249	0.012976	0.241985	0.0490107	0.0238407	0.0466211	0.901199	0.391938	-0.505525	0.0100665	0.182392	0.0210384	-1.4981	3.23816	1.97983	4.53774	2.50885	2.73571	1.6986
Caloric_Intake_Management	1.12633	0.0953475	-0.44283	-1.31102	-1.47272	0.337729	0.194712	0.899985	0.744005	0.0672506	0.0792557	0.728903	-0.58568	-1.40625	-3.12688	-2.71697	-3.12073	-1.59048	2.83834	1.59695	2.24122	0.0949275	0.175282	2.26593
Caloric_Restriction_Frequency	0.286634	0.79943	1.67687	1.81069	1.88817	0.470615	0.811012	0.441832	0.370272	0.0659863	0.0983951	0.731743	-2.08668	-1.25507	-2.02175	-0.122033	-0.357726	-2.24803	2.65995	2.85393	5.37548	3.74341	4.13407	3.18926
Carbohydrate_Restriction	1.2983	-0.159241	3.03211	0.976545	1.22966	-1.25033	0.327257	0.899062	0.177817	0.417333	0.381705	0.472849	-1.33566	-2.67175	-1.43028	-1.42832	-1.5768	-4.73981	3.93227	2.35327	7.49449	3.38141	4.03611	2.23916
Daily_Vegetable_Intake	-0.234913	0.532528	-1.01958	-2.20567	-2.1405	-0.591803	0.868464	0.66401	0.649847	0.0562754	0.113396	0.711281	-3.04425	-1.89366	-5.46684	-4.47157	-4.8002	-3.75741	2.57443	2.95871	3.42767	0.0602208	0.519212	2.57381
Daily_Fruit_Intake	2.06171	0.363083	-0.362848	0.310533	0.0786408	-0.342191	0.0101715	0.597235	0.777201	0.629614	0.916914	0.699152	0.500672	-0.996078	-2.90293	-0.963544	-1.41388	-2.09417	3.62275	1.72225	2.17724	1.58461	1.57116	1.40979
Weekly_Nut_Intake	-0.0679191	-0.500319	-1.6063	0.0131872	-0.412903	0.0135093	0.93872	0.519484	0.262767	0.985473	0.629097	0.989275	-1.81688	-2.03615	-4.43804	-1.4208	-2.10478	-1.97606	1.68104	1.03551	1.22543	1.44718	1.27897	2.00308
Weekly_Yogurt_Kefir_Consumption	-1.42057	-0.198937	-1.93223	0.391587	0.980827	-0.352918	0.0864879	0.783649	0.144661	0.567345	0.226964	0.705225	-3.0487	-1.63318	-4.54093	-0.963498	-0.62114	-2.1997	0.207564	1.2353	0.676472	1.74667	2.58279	1.49387
Weekly_Ultra_processed_Food_Consumption	-0.821243	-1.53576	-2.90157	0.0406257	0.040616	-1.04078	0.33837	0.0426152	0.0351747	0.954491	0.961068	0.283985	-2.51535	-3.01938	-5.59714	-1.36926	-1.60727	-2.95804	0.872869	-0.0521508	-0.205993	1.45051	1.6885	0.876482
Weekly_Omega_3_Fatty_Acid_Food_Intake	0.693738	0.285868	0.972917	1.18381	1.49531	-0.148152	0.439659	0.71458	0.492334	0.108581	0.0837994	0.883155	-1.08075	-1.2607	-1.8294	-0.266994	-0.203504	-2.14333	2.46823	1.83243	3.77523	2.63462	3.19412	1.84703
Weekly_Poultry_Consumption	-1.2414	-0.792055	-0.890796	0.63289	0.754068	-0.875529	0.310884	0.457087	0.646156	0.527677	0.521089	0.526875	-3.66044	-2.89742	-4.73177	-1.34939	-1.57059	-3.61232	1.17764	1.31331	2.95017	2.61517	3.07872	1.86126
Weekly_Red_Meat_Consumption	-1.39671	-0.826489	0.675458	-1.15563	-1.49026	-0.613282	0.286343	0.471529	0.747167	0.287726	0.244752	0.679745	-3.98243	-3.09584	-3.47351	-3.30199	-4.01888	-3.55352	1.18902	1.44286	4.82443	0.990727	1.03835	2.32696
Weekly_Refined_Grain_Intake	-0.131613	-0.436221	-0.898429	-0.863269	-0.535459	-1.16956	0.932101	0.748603	0.718815	0.498469	0.718165	0.50616	-3.18991	-3.1299	-5.83965	-3.38544	-3.47201	-4.64852	2.92669	2.25746	4.0428	1.6589	2.40109	2.3094
Weekly_Whole_Grain_Intake	0.920771	0.93948	3.53493	-0.0884522	-0.068606	0.47632	0.236009	0.172933	0.00491966	0.890985	0.927635	0.592832	-0.612035	-0.418741	1.09861	-1.3668	-1.56511	-1.28639	2.45358	2.2977	5.97125	1.18989	1.42789	2.23903
Daily_Lactic_Acid_Beverage_Intake	-1.71329	-0.58518	-0.900415	0.0165024	0.0272428	0.869956	0.0620861	0.471317	0.538934	0.982899	0.975825	0.409344	-3.51494	-2.19181	-3.80125	-1.50922	-1.75425	-1.21497	0.0883531	1.02145	2.00042	1.54222	1.80874	2.95488
Daily_Coffee_Intake	0.159248	-0.560284	-0.109835	-0.264496	-0.100632	0.218121	0.87781	0.538448	0.946744	0.756146	0.919193	0.852243	-1.891	-2.36127	-3.36572	-1.95029	-2.06424	-2.09973	2.20949	1.2407	3.14605	1.42129	1.86298	2.53597
Daily_Tea_Intake	0.590887	0.475673	1.71417	-1.13848	-1.17941	1.22476	0.463995	0.501646	0.187601	0.0881789	0.131304	0.187146	-1.00453	-0.924134	-0.850587	-2.45042	-2.71777	-0.605383	2.18631	1.87548	4.27893	0.173464	0.358944	3.05491
Daily_Soft_Drink_Intake	0.820341	0.893614	1.00897	0.738484	1.02399	1.08189	0.344412	0.230855	0.462601	0.292761	0.214861	0.265058	-0.893815	-0.577409	-1.70823	-0.647602	-0.604469	-0.834191	2.5345	2.36464	3.72617	2.12457	2.65245	2.99798
Daily_Water_Intake	-0.741704	0.845711	1.46489	0.393065	0.0918397	4.08071	0.63637	0.546306	0.555514	0.764133	0.951951	0.0269867	-3.84572	-1.92716	-3.45105	-2.20077	-2.92649	0.474936	2.36231	3.61859	6.38083	2.9869	3.11017	7.68648
Use_of_Artificial_Sweeteners_in_Food_and_Drink	-0.570472	1.43032	-0.382069	-0.0841431	1.10101	1.95577	0.704092	0.28288	0.874601	0.945793	0.449835	0.261791	-3.54483	-1.19961	-5.17996	-2.53604	-1.78154	-1.48555	2.40388	4.06025	4.41583	2.36775	3.98356	5.39709
Weekly_Alcohol_Consumption_Days	0.466986	0.588215	1.37678	0.997378	1.1927	1.20439	0.616142	0.469496	0.359017	0.188729	0.17945	0.248495	-1.37578	-1.01936	-1.58944	-0.498151	-0.557968	-0.854343	2.30975	2.19579	4.34299	2.49291	2.94336	3.26312
Supplement_Intake	1.01292	-1.19618	0.81213	-0.47514	-0.714236	-1.14861	0.216249	0.110249	0.541292	0.491103	0.379231	0.237287	-0.602695	-2.66954	-1.82042	-1.84088	-2.32072	-3.06735	2.62854	0.277182	3.44468	0.890602	0.892252	0.770128
Quality_of_Sleep_and_Rest	1.14084	0.961799	-0.134668	0.305375	0.230529	-0.429803	0.205826	0.225259	0.924667	0.678206	0.788856	0.675449	-0.636699	-0.602077	-2.9542	-1.15082	-1.47311	-2.46099	2.91838	2.52568	2.68486	1.76157	1.93416	1.60138
Average_Bedtime_in_the_Past_Year	0.573015	0.803678	0.288998	0.15385	0.0453152	-0.116259	0.46889	0.248853	0.816994	0.81224	0.952463	0.897501	-0.991058	-0.571239	-2.18352	-1.1283	-1.45979	-1.90318	2.13709	2.1786	2.76151	1.436	1.55042	1.67066
Average_Sleep_Duration	-0.167992	0.143669	0.462025	0.20204	0.17748	0.171883	0.819657	0.822736	0.693975	0.739165	0.800883	0.835977	-1.62657	-1.12547	-1.86267	-0.999231	-1.21564	-1.47137	1.29058	1.41281	2.78672	1.40331	1.5706	1.81514
Difference_in_Sleep_Duration_Between_Weekdays_and_Weekends	1.63464	0.500063	0.940598	0.426357	0.283952	0.199587	0.05612	0.504025	0.481546	0.540406	0.727888	0.836297	-0.0435084	-0.97968	-1.70203	-0.951125	-1.33137	-1.7125	3.31279	1.97981	3.58323	1.80384	1.89927	2.11167
Sleep_Quality_in_the_Past_Month	-0.315817	0.0197819	-1.92877	-0.37935	-0.752635	-0.605108	0.696536	0.977758	0.136376	0.568592	0.334506	0.515626	-1.91825	-1.38456	-4.478	-1.69556	-2.2929	-2.44604	1.28661	1.42412	0.620461	0.936863	0.787626	1.23582
Relaxation_30_Minutes_Before_Bedtime	-0.286009	-2.03683	-1.26763	-0.592215	-1.16518	-1.26269	0.727435	0.00556079	0.326268	0.379368	0.141068	0.186021	-1.91005	-3.46226	-3.81807	-1.92341	-2.72376	-3.14495	1.33803	-0.611405	1.2828	0.738976	0.393399	0.619568
Caffeine_Consumption_Within_6_Hours_Before_Bedtime	1.14711	1.05916	0.556704	0.0494212	0.00588214	1.46917	0.130344	0.104015	0.641949	0.936542	0.993564	0.0857381	-0.34553	-0.221933	-1.81506	-1.18115	-1.43994	-0.210876	2.63974	2.34026	2.92846	1.28	1.4517	3.14921
Weekly_Stretching_Exercise_Duration	0.776193	-0.270225	-0.882189	0.837551	0.617574	-1.53614	0.40013	0.741249	0.543419	0.270911	0.486928	0.156387	-1.04701	-1.89024	-3.7545	-0.664097	-1.13939	-3.67148	2.5994	1.34979	1.99012	2.3392	2.37454	0.59921
Weekly_Low_intensity_Resistance_Exercise_Duration	0.264117	-0.516064	1.05205	-0.23838	-0.0918428	1.32836	0.778106	0.522636	0.480075	0.754276	0.917628	0.206913	-1.59183	-2.11277	-1.89542	-1.74664	-1.85093	-0.747306	2.12006	1.08065	3.99952	1.26988	1.66724	3.40402
Weekly_Moderate_intensity_Resistance_Exercise_Duration	0.44183	0.887076	-1.76938	-0.39471	-0.670857	0.381012	0.631139	0.282795	0.230612	0.603798	0.455	0.721565	-1.37948	-0.743587	-4.68182	-1.90008	-2.44691	-1.73629	2.26314	2.51774	1.14307	1.11066	1.10519	2.49831
Weekly_Low_intensity_Aerobic_Exercise_Duration	-0.976917	1.26567	-1.37353	0.195963	0.176376	0.00398713	0.263645	0.102198	0.323441	0.784893	0.834113	0.996806	-2.70137	-0.256806	-4.12095	-1.22518	-1.49092	-1.96767	0.747533	2.78816	1.3739	1.61711	1.84367	1.97564
Weekly_Moderate_intensity_Aerobic_Exercise_Duration	-0.837938	-1.21292	1.06227	-0.0451593	0.0394884	-0.448976	0.386864	0.15679	0.499681	0.955158	0.966679	0.684535	-2.75158	-2.9	-2.05199	-1.63603	-1.83331	-2.6364	1.07571	0.474165	4.17654	1.54571	1.91228	1.73845
Weekly_High_intensity_Interval_Training_Duration	-0.750359	-1.1414	-2.22903	-0.811847	-0.509276	-0.309192	0.47078	0.213013	0.178841	0.341792	0.609095	0.793195	-2.80721	-2.94837	-5.49662	-2.49863	-2.47966	-2.64351	1.30649	0.665568	1.03855	0.874937	1.46111	2.02512
Weekly_Physical_Labor_Duration	0.922957	0.415928	3.07451	-0.253253	-0.469701	-0.328355	0.347685	0.620547	0.0461848	0.74744	0.611943	0.763234	-1.01857	-1.24587	0.0531135	-1.80982	-2.30173	-2.48573	2.86449	2.07772	6.0959	1.30331	1.36233	1.82902
Daily_Sitting_Time	0.716591	0.846765	2.29935	0.275822	0.399557	1.33474	0.331858	0.192055	0.0513077	0.647406	0.568629	0.111829	-0.741951	-0.432584	-0.0133316	-0.917764	-0.987075	-0.316253	2.17513	2.12611	4.61203	1.46941	1.78619	2.98573
Weekly_Sauna_Bathing_Duration	-2.0238	-1.19194	-0.225378	-0.0984597	-0.266537	0.691939	0.0188793	0.112184	0.867179	0.887637	0.747129	0.470886	-3.70588	-2.66762	-2.89364	-1.47789	-1.90311	-1.20505	-0.34171	0.283736	2.44288	1.28097	1.37003	2.58892
Weekly_Stone_Spa_Bathing_Duration	1.77356	-3.15756	-4.00352	-0.888764	-2.65311	-7.99139	0.492888	0.167675	0.328126	0.674773	0.285902	0.00832947	-3.34038	-7.66563	-12.0902	-5.08032	-7.56071	-13.8783	6.8875	1.3505	4.08311	3.3028	2.2545	-2.10447
Cigarette_Smoking	2.04239	2.01606	2.32481	3.83971	4.28794	0.349117	0.110561	0.0694109	0.243316	0.000353901	0.00064149	0.806318	-0.475082	-0.163222	-1.60695	1.78369	1.87801	-2.46977	4.55985	4.19534	6.25656	5.89574	6.69787	3.16801
Electronic_Cigarette_Smoking	0.518922	0.896929	1.62756	0.504701	0.944267	-0.0143598	0.590106	0.288153	0.291202	0.521617	0.307997	0.989455	-1.38654	-0.76954	-1.41714	-1.05265	-0.884567	-2.16496	2.42438	2.5634	4.67227	2.06206	2.7731	2.13624
Past_Smoking_Habit	0.920711	0.324377	-0.00424671	0.87619	0.828868	0.277333	0.295945	0.667925	0.997501	0.220382	0.325356	0.77771	-0.818786	-1.17162	-2.68898	-0.533948	-0.836038	-1.66746	2.66021	1.82037	2.68049	2.28633	2.49377	2.22212
Past_Frequent_Secondhand_Smoke_Exposure	-1.14908	-1.5524	-1.64314	-0.296114	-0.265969	0.505651	0.220756	0.0582752	0.270904	0.698486	0.765885	0.629771	-2.99968	-3.16023	-4.58947	-1.80915	-2.03418	-1.56955	0.701519	0.0554405	1.30319	1.21693	1.50224	2.58085
Time_Spent_in_Nature	-0.523458	-0.537059	1.55342	-1.17434	-0.859822	1.3766	0.631171	0.573952	0.376049	0.188338	0.408508	0.263964	-2.68038	-2.42601	-1.91446	-2.93351	-2.91538	-1.05469	1.63347	1.3519	5.0213	0.584837	1.19574	3.80789
Daily_Direct_Sunlight_Exposure_Duration	1.78296	1.04727	2.62332	0.698638	0.909644	0.783356	0.0966808	0.275944	0.11814	0.434192	0.37941	0.537332	-0.326943	-0.850895	-0.679881	-1.06847	-1.13617	-1.73191	3.89287	2.94543	5.92652	2.46575	2.95546	3.29862
Pet_Ownership	-0.370398	0.0730955	-1.08818	1.99938	2.42786	0.427555	0.657409	0.91669	0.417086	0.00363794	0.00237867	0.641028	-2.02586	-1.31065	-3.74467	0.670607	0.886838	-1.38829	1.28507	1.45684	1.56831	3.32816	3.96889	2.2434
Frequency_of_Dental_Checkups	-1.16988	-0.654434	-1.10822	0.25584	0.718108	0.517867	0.157837	0.363805	0.38293	0.700747	0.361043	0.57475	-2.80145	-2.07821	-3.618	-1.06184	-0.835456	-1.30811	0.461684	0.769342	1.40157	1.57352	2.27167	2.34385
