## Additional file 11 for "Comprehensive Evaluation of Associations between Lifestyle Factors and Multiple Epigenetic Aging Indicators in the Japanese Population: A cross-sectional study"

### Sheet: Additional file 11
	Regression Coefficients						P value						Confidence Interval (Low)						Confidence Interval (High)
	Horvath	Hannum	PhenoAge	GrimAge	GrimAgev2	J-PCPhenoAge	Horvath	Hannum	PhenoAge	GrimAge	GrimAgev2	J-PCPhenoAge	Horvath	Hannum	PhenoAge	GrimAge	GrimAgev2	J-PCPhenoAge	Horvath	Hannum	PhenoAge	GrimAge	GrimAgev2	J-PCPhenoAge
term
Breakfast_Habit	1.50316	1.5108	-0.81594	-0.662533	-0.671524	1.69801	0.348024	0.177126	0.690753	0.490162	0.561787	0.379546	-1.67374	-0.699741	-4.89145	-2.56793	-2.9705	-2.13761	4.68006	3.72134	3.25957	1.24286	1.62745	5.53363
Lunch_Habit	5.13548	3.18886	2.82853	1.75072	2.14432	2.86113	0.0794843	0.128275	0.451822	0.328877	0.318666	0.401574	-0.62064	-0.943697	-4.62871	-1.80127	-2.1162	-3.90233	10.8916	7.32141	10.2858	5.30271	6.40485	9.62459
Dinner_Habit	-4.38902	-6.27233	-1.01108	-0.361327	1.25131	-10.162	0.479771	0.165777	0.901769	0.925615	0.784387	0.167531	-16.7122	-15.2056	-17.2956	-8.05411	-7.83713	-24.6959	7.93413	2.66099	15.2735	7.33145	10.3398	4.37186
Snack_Habit	0.239759	0.295257	0.254805	0.0828677	0.992117	0.363971	0.913337	0.835118	0.921997	0.94527	0.505475	0.875218	-4.16263	-2.52677	-4.92311	-2.31777	-1.96864	-4.24574	4.64215	3.11728	5.43272	2.48351	3.95288	4.97368
Late_night_Snack_Habit	-0.458715	-0.586332	0.403579	-0.233046	-0.304532	-0.822693	0.667393	0.455407	0.785303	0.728898	0.70124	0.530505	-2.57963	-2.14537	-2.54444	-1.56946	-1.88232	-3.42832	1.6622	0.972711	3.35159	1.10336	1.27326	1.78294
Caloric_Intake_Management	1.10153	-1.17747	1.0657	-0.402201	-0.366829	-0.459583	0.322808	0.140427	0.483106	0.557662	0.652567	0.728053	-1.10572	-2.75278	-1.95308	-1.76453	-1.98642	-3.08761	3.30877	0.397831	4.08449	0.960131	1.25276	2.16844
Caloric_Restriction_Frequency	2.69509	1.91983	3.23363	2.02266	2.3945	2.78779	0.110566	0.118464	0.1493	0.0574156	0.0594413	0.162635	-0.631898	-0.503189	-1.19182	-0.0655217	-0.098168	-1.15374	6.02208	4.34286	7.65907	4.11084	4.88717	6.72933
Carbohydrate_Restriction	1.24404	-1.10936	-0.916849	-0.417966	-0.837515	-1.72693	0.565638	0.394044	0.729104	0.736055	0.605209	0.421959	-3.13682	-3.71302	-6.26445	-2.91861	-4.12968	-6.02947	5.62491	1.4943	4.43075	2.08268	2.45465	2.57561
Daily_Vegetable_Intake	0.729701	0.097883	0.357339	-0.362668	-0.381418	0.358059	0.678388	0.936904	0.873347	0.734625	0.764263	0.859417	-2.76905	-2.36022	-4.09874	-2.48843	-2.90951	-3.66083	4.22845	2.55598	4.81342	1.76309	2.14667	4.37695
Daily_Fruit_Intake	-2.01555	-1.05915	-1.09873	-0.252417	-0.384269	-0.818788	0.0607823	0.150744	0.405639	0.686733	0.601815	0.495468	-4.12523	-2.51358	-3.71898	-1.49603	-1.84704	-3.20377	0.0941377	0.395283	1.52153	0.991195	1.0785	1.5662
Weekly_Nut_Intake	2.42491	1.04253	1.47495	0.346007	0.297093	1.77028	0.0392518	0.229103	0.323452	0.620794	0.748534	0.19555	0.123174	-0.673597	-1.48572	-1.04347	-1.55148	-0.93371	4.72664	2.75866	4.43561	1.73549	2.14567	4.47427
Weekly_Yogurt_Kefir_Consumption	-1.28467	-0.191079	-1.32151	0.157891	0.00174339	-1.4221	0.226008	0.801767	0.339169	0.809723	0.998205	0.26487	-3.38287	-1.70424	-4.06102	-1.1455	-1.53924	-3.94734	0.813523	1.32208	1.41799	1.46128	1.54273	1.10314
Weekly_Ultra_processed_Food_Consumption	-0.230145	0.323573	-0.549484	0.132613	-0.0566629	-0.0937286	0.820733	0.659498	0.678785	0.836003	0.939219	0.938144	-2.24948	-1.13568	-3.18574	-1.14126	-1.53406	-2.49597	1.78919	1.78283	2.08678	1.40648	1.42074	2.30852
Weekly_Omega_3_Fatty_Acid_Food_Intake	-1.5232	-0.560675	0.235967	-0.259865	-0.0653994	-0.177849	0.266692	0.557446	0.892307	0.753771	0.9462	0.911164	-4.23845	-2.45881	-3.23051	-1.90665	-1.99245	-3.34838	1.19204	1.33746	3.70244	1.38692	1.86165	2.99268
Weekly_Poultry_Consumption	-1.42983	-1.15479	-0.163743	-0.31827	-0.489277	1.88091	0.461561	0.411753	0.948562	0.789765	0.733193	0.407804	-5.28325	-3.94517	-5.20927	-2.69052	-3.34231	-2.62442	2.42359	1.63558	4.88178	2.05398	2.36375	6.38623
Weekly_Red_Meat_Consumption	0.2681	0.693564	1.82477	-0.797103	-1.15139	-1.24369	0.896794	0.622317	0.484404	0.509428	0.452726	0.592607	-3.84811	-2.1032	-3.3563	-3.19524	-4.19749	-5.86076	4.38431	3.49033	7.00584	1.60103	1.89471	3.37338
Weekly_Refined_Grain_Intake	1.21919	0.154689	-0.58709	-1.30669	-1.45685	-0.779679	0.535554	0.913025	0.819284	0.28288	0.320634	0.742761	-2.68904	-2.66196	-5.69709	-3.71584	-4.36411	-5.50438	5.12741	2.97134	4.52291	1.10247	1.4504	3.94502
Weekly_Whole_Grain_Intake	0.391081	0.315555	-0.543078	-0.239228	-0.0275383	-0.581648	0.727035	0.697073	0.713726	0.732828	0.973782	0.667855	-1.83538	-1.29503	-3.48489	-1.63183	-1.69416	-3.27596	2.61755	1.92614	2.39873	1.15337	1.63908	2.11266
Daily_Lactic_Acid_Beverage_Intake	0.359931	0.300622	-0.00808271	-0.414684	-0.234515	0.959225	0.744036	0.681219	0.995411	0.524681	0.760149	0.442371	-1.83701	-1.15356	-2.80507	-1.70947	-1.76256	-1.51966	2.55687	1.7548	2.78891	0.880099	1.29353	3.43811
Daily_Coffee_Intake	1.3848	1.84066	2.02986	1.63096	1.21189	2.758	0.349908	0.0941877	0.28804	0.0708606	0.278172	0.117545	-1.55242	-0.323763	-1.7527	-0.142461	-1.00224	-0.714558	4.32202	4.00509	5.81242	3.40439	3.42602	6.23056
Daily_Tea_Intake	0.939837	0.942516	2.47299	0.722758	1.05755	2.00612	0.338652	0.179274	0.0472293	0.225422	0.129519	0.0910967	-1.00823	-0.443949	0.0311417	-0.456324	-0.317872	-0.330711	2.8879	2.32898	4.91484	1.90184	2.43298	4.34296
Daily_Soft_Drink_Intake	1.84223	0.80578	0.00710806	0.288342	0.216959	0.820021	0.188527	0.410925	0.996888	0.733882	0.832395	0.606319	-0.926597	-1.13828	-3.61964	-1.39809	-1.82391	-2.34228	4.61105	2.74984	3.63385	1.97477	2.25783	3.98232
Daily_Water_Intake	2.24588	2.20557	0.206419	1.12456	1.24946	1.88216	0.333385	0.189269	0.944541	0.429448	0.474003	0.479229	-2.35475	-1.11447	-5.69283	-1.6986	-2.21655	-3.39614	6.84651	5.5256	6.10567	3.94773	4.71547	7.16045
Use_of_Artificial_Sweeteners_in_Food_and_Drink	-0.573362	-0.799741	1.31805	-1.02824	-0.858577	-0.0314087	0.7672	0.572291	0.607677	0.399721	0.552354	0.989339	-4.4237	-3.61356	-3.78241	-3.44986	-3.72851	-4.70828	3.27697	2.01408	6.4185	1.39338	2.01136	4.64546
Weekly_Alcohol_Consumption_Days	1.39596	0.512851	0.329078	0.624789	0.439995	0.268933	0.159133	0.474634	0.798864	0.315298	0.552514	0.818187	-0.560628	-0.910735	-2.2375	-0.607619	-1.0313	-2.05665	3.35255	1.93644	2.89566	1.8572	1.91129	2.59451
Supplement_Intake	0.472627	-0.294028	-0.109523	0.460485	0.405424	-0.320004	0.658448	0.705282	0.93781	0.481148	0.606771	0.795499	-1.65189	-1.83939	-2.90075	-0.836625	-1.15947	-2.77368	2.59714	1.25134	2.6817	1.75759	1.97032	2.13367
Quality_of_Sleep_and_Rest	-1.07209	-1.7472	-2.59102	-1.26125	-1.52246	-2.00507	0.394954	0.0449303	0.0825687	0.0812807	0.0716827	0.12941	-3.57921	-3.45361	-5.52564	-2.68381	-3.18311	-4.61184	1.43503	-0.0407851	0.34361	0.161317	0.138191	0.601704
Average_Bedtime_in_the_Past_Year	1.42806	0.656574	1.66509	0.580585	0.285936	1.75373	0.236443	0.453313	0.314766	0.435706	0.751302	0.227284	-0.957818	-1.08104	-1.61832	-0.896918	-1.50841	-1.11968	3.81394	2.39419	4.9485	2.05809	2.08028	4.62713
Average_Sleep_Duration	1.00341	0.90174	0.48013	0.0138084	-0.207828	0.38749	0.397359	0.285047	0.755748	0.985063	0.814069	0.774864	-1.34999	-0.76896	-2.59089	-1.45333	-1.96757	-2.30658	3.3568	2.57244	3.55115	1.48095	1.55191	3.08156
Difference_in_Sleep_Duration_Between_Weekdays_and_Weekends	-0.814212	-0.576222	0.0460231	-0.539285	-0.690287	-1.15062	0.465539	0.489835	0.976007	0.445997	0.411887	0.413894	-3.02833	-2.23332	-2.99944	-1.9436	-2.35909	-3.9477	1.39991	1.08087	3.09148	0.865027	0.978518	1.64647
Sleep_Quality_in_the_Past_Month	1.2076	0.0558838	0.874764	1.01639	1.05465	0.446818	0.272805	0.943697	0.545973	0.132732	0.198037	0.731755	-0.972504	-1.51764	-2.0029	-0.316446	-0.564851	-2.14453	3.3877	1.62941	3.75243	2.34923	2.67416	3.03816
Relaxation_30_Minutes_Before_Bedtime	0.535621	0.935301	0.0409718	0.165118	-0.00665269	0.869024	0.610484	0.227141	0.976137	0.799482	0.993279	0.483877	-1.55355	-0.596821	-2.68238	-1.12713	-1.57818	-1.59521	2.62479	2.46742	2.76433	1.45737	1.56488	3.33326
Caffeine_Consumption_Within_6_Hours_Before_Bedtime	-0.319342	1.26148	2.73805	0.743439	0.908726	1.12673	0.748346	0.085066	0.0425696	0.23629	0.228892	0.3562	-2.29703	-0.178969	0.094431	-0.498017	-0.585017	-1.29478	1.65834	2.70193	5.38168	1.98489	2.40247	3.54825
Weekly_Stretching_Exercise_Duration	-1.61281	-0.0443554	-0.311169	-0.783285	-0.877068	-1.05893	0.195223	0.95963	0.847127	0.296452	0.343479	0.457874	-4.074	-1.78768	-3.52161	-2.26912	-2.71363	-3.88984	0.848377	1.69897	2.89927	0.70255	0.959498	1.77198
Weekly_Low_intensity_Resistance_Exercise_Duration	0.379722	-0.470996	-1.84154	0.21211	-0.484693	-1.03168	0.746606	0.575813	0.229033	0.76985	0.581229	0.470031	-1.95638	-2.14273	-4.86913	-1.22869	-2.23092	-3.86836	2.71582	1.20074	1.18604	1.65291	1.26154	1.80499
Weekly_Moderate_intensity_Resistance_Exercise_Duration	0.574706	0.458188	-1.67526	0.407895	0.158672	0.33063	0.674198	0.649376	0.344399	0.632511	0.875197	0.832778	-2.14275	-1.54654	-5.18665	-1.28763	-1.8513	-2.78226	3.29216	2.46292	1.83612	2.10342	2.16865	3.44352
Weekly_Low_intensity_Aerobic_Exercise_Duration	-0.571769	-0.214059	1.79382	0.47599	0.644702	0.975242	0.591132	0.774814	0.188392	0.464413	0.401364	0.432557	-2.68682	-1.70109	-0.899926	-0.815023	-0.87865	-1.49018	1.54328	1.27297	4.48756	1.767	2.16806	3.44066
Weekly_Moderate_intensity_Aerobic_Exercise_Duration	1.18255	-0.629441	-0.309996	0.031894	0.283952	1.04153	0.325759	0.455576	0.84081	0.965071	0.747149	0.458086	-1.20196	-2.30317	-3.37792	-1.41588	-1.46753	-1.74451	3.56706	1.04429	2.75793	1.47966	2.03544	3.82757
Weekly_High_intensity_Interval_Training_Duration	-4.23813	-2.32581	-5.5991	-2.65924	-2.5382	-4.44661	0.0884	0.184947	0.0850651	0.080625	0.15489	0.116672	-9.13109	-5.79138	-11.9933	-5.65135	-6.05921	-10.0299	0.654822	1.13977	0.795125	0.332867	0.982815	1.13664
Weekly_Physical_Labor_Duration	-0.872091	1.51421	-2.62075	-0.00111471	0.0833407	-1.37986	0.495035	0.104623	0.115924	0.998886	0.92964	0.364519	-3.40896	-0.322922	-5.90454	-1.58836	-1.79367	-4.39699	1.66478	3.35135	0.663035	1.58613	1.96035	1.63728
Daily_Sitting_Time	-0.637684	-0.954679	-2.55927	0.073575	0.416077	-0.460185	0.575481	0.252954	0.0953606	0.916175	0.623093	0.738968	-2.89949	-2.60755	-5.5794	-1.31637	-1.26633	-3.20784	1.62412	0.698187	0.460861	1.46352	2.09849	2.28747
Weekly_Sauna_Bathing_Duration	-0.995326	-0.944546	-2.39719	-0.869463	-0.987622	-1.83107	0.521825	0.401258	0.247	0.367716	0.402508	0.310648	-4.08247	-3.17847	-6.49665	-2.78415	-3.33052	-5.40896	2.09181	1.28938	1.70228	1.04522	1.35528	1.74682
Weekly_Stone_Spa_Bathing_Duration	-1.98882	-1.18907	4.00937	-0.471329	0.229235	2.2252	0.368786	0.464924	0.166282	0.730272	0.890343	0.396587	-6.37606	-4.41947	-1.70824	-3.18841	-3.07916	-2.98113	2.39841	2.04133	9.72698	2.24575	3.53763	7.43154
Cigarette_Smoking	1.78944	0.619517	1.0764	3.87818	3.92938	-0.110572	0.478532	0.740484	0.750616	0.013776	0.050776	0.970469	-3.22197	-3.10129	-5.66023	0.817465	-0.0137006	-6.05163	6.80085	4.34032	7.81302	6.93889	7.87246	5.83048
Electronic_Cigarette_Smoking	2.10176	1.59056	1.90571	-0.600335	-0.295925	5.57639	0.425753	0.399826	0.590878	0.717892	0.877801	0.0814695	-3.135	-2.15629	-5.14127	-3.90478	-4.12378	-0.716904	7.33852	5.33742	8.95268	2.70411	3.53193	11.8697
Past_Smoking_Habit	-1.87184	0.612693	-1.13491	0.691759	0.452273	-0.36947	0.211659	0.572427	0.549214	0.44045	0.676026	0.827413	-4.8358	-1.54478	-4.89794	-1.08757	-1.69987	-3.73806	1.09212	2.77017	2.62813	2.47109	2.60442	2.99912
Past_Frequent_Secondhand_Smoke_Exposure	-0.0116405	0.00273787	-1.71488	0.691057	0.887679	-0.270632	0.992419	0.997406	0.267569	0.336374	0.291678	0.852685	-2.45104	-1.67239	-4.77733	-0.7333	-0.779064	-3.1736	2.42776	1.67787	1.34757	2.11541	2.55442	2.63234
Time_Spent_in_Nature	-1.53605	0.138123	-1.93748	-0.924719	-0.275095	-0.258137	0.314576	0.901704	0.324714	0.330522	0.806846	0.8846	-4.56261	-2.08741	-5.83492	-2.80778	-2.51327	-3.79549	1.4905	2.36366	1.95996	0.958346	1.96308	3.27921
Daily_Direct_Sunlight_Exposure_Duration	0.956303	0.661575	-1.03089	0.155401	0.416721	0.925202	0.362045	0.39132	0.458501	0.813845	0.59331	0.459169	-1.12305	-0.869016	-3.79018	-1.1565	-1.13322	-1.555	3.03566	2.19217	1.72839	1.46731	1.96666	3.4054
Pet_Ownership	-0.61277	-0.439072	-0.214082	-0.486047	-0.451767	-1.14336	0.578248	0.587932	0.885394	0.494645	0.590646	0.394075	-2.8031	-2.05036	-3.17145	-1.90075	-2.12226	-3.80696	1.57756	1.17221	2.74328	0.928661	1.21872	1.52024
Frequency_of_Dental_Checkups	0.051096	-1.4327	-3.7931	-0.0555275	-0.742847	-1.20083	0.967624	0.121806	0.0271828	0.943568	0.425073	0.428155	-2.45149	-3.25736	-7.14537	-1.61469	-2.59002	-4.20804	2.55369	0.391974	-0.440837	1.50363	1.10433	1.80638
